# MR-link-2: pleiotropy robust *cis* Mendelian randomization validated in four independent gold-standard datasets of causality

**DOI:** 10.1101/2024.01.22.24301400

**Authors:** Adriaan van der Graaf, Robert Warmerdam, Chiara Auwerx, eQTLGen Consortium, Urmo Võsa, Maria Carolina Borges, Lude Franke, Zoltán Kutalik

## Abstract

Mendelian randomization (MR) can identify causal relationships from observational data but has increased Type 1 error rates (T1E) when genetic instruments are limited to a single associated region, a typical scenario for molecular exposures. To address this, we developed MR-link-2, which uses summary statistics and linkage disequilibrium (LD) information to simultaneously estimate a causal effect and pleiotropy in a single associated region. We extensively compare MR-link-2 to other *cis* MR methods: i) In realistic simulations, MR-link-2 has calibrated T1E and high power. ii) We replicate causal relationships derived from three metabolic pathway references using four independent metabolite quantitative trait locus studies as input to MR. Compared to other methods, MR-link-2 has a superior area under the receiver operator characteristic curve (AUC) (up to 0.80). iii) Applied to canonical causal relationships between complex traits, MR-link-2 has a lower per-locus T1E rate than competing methods (0.09 vs 0.15, at a nominal 5% level) and has several fold less heterogeneous causal effect estimates. iv) Testing the correct causal direction between blood cell type compositions and gene expression of their marker genes reveals that MR-link has superior AUC 0.90 (best competing: 0.67). Finally, when testing for causality between metabolites that are not connected by canonical reactions, MR-link-2 exclusively identifies a link between glycine and pyrroline-5-carboxylate, corroborating results for hypomyelinating leukodystrophy-10, otherwise only found in model systems. Overall, MR-link-2 is the first method to identify pleiotropy-robust causality from summary statistics in single associated regions, making it ideally suited for applications on molecular phenotypes.
