## Supplementary tables S1-S5 and S7-S16 combined in a zip format. The included files are in the xlsx file format. for "MR-link-2: pleiotropy robust *cis* Mendelian randomization validated in four independent gold-standard datasets of causality": Table_S3_auc_regression_simulations.xlsx

### Sheet: Sheet1
explanatory	Coef.	Std.Err.	t	P>|t|	[0.025	0.975]	method
const	0.578384	0.00613678	94.2488	0	0.56635	0.590418	MR-link 2
simulated-alpha	0.68209	0.0364363	18.7201	3.84171e-73	0.610641	0.75354	MR-link 2
simulated-h^2_X	2.8749	0.0508335	56.5553	0	2.77522	2.97459	MR-link 2
simulated-h^2_Y	-6.72392	0.207518	-32.4016	1.17611e-191	-7.13085	-6.31699	MR-link 2
ref_precision	-8.98366	2.52648	-3.5558	0.000384051	-13.9379	-4.02937	MR-link 2
simulated-min(r_causal)	-0.493252	0.0505281	-9.76194	4.166e-22	-0.592335	-0.394169	MR-link 2
simulated-m_causal	0.050147	0.00594549	8.43446	5.63347e-17	0.0384882	0.0618058	MR-link 2
const	0.780658	0.0156499	49.8825	1.15644e-257	0.749942	0.811374	MR-IVW
simulated-alpha	0.677503	0.0548902	12.3429	2.25352e-32	0.569771	0.785235	MR-IVW
simulated-h^2_X	1.15224	0.143115	8.05117	2.67867e-15	0.871354	1.43314	MR-IVW
simulated-h^2_Y	-11.6216	0.312077	-37.2396	2.05452e-182	-12.2341	-11.0091	MR-IVW
ref_precision	0.977821	3.81965	0.255998	0.798013	-6.51895	8.47459	MR-IVW
simulated-min(r_causal)	-1.05525	0.0763713	-13.8173	2.05816e-39	-1.20514	-0.905352	MR-IVW
simulated-m_causal	0.0214304	0.00936108	2.28931	0.0222995	0.00305754	0.0398033	MR-IVW
const	0.773778	0.0149374	51.8014	2.35102e-268	0.74446	0.803095	MR-IVW LD
simulated-alpha	0.735166	0.052391	14.0323	1.75546e-40	0.632339	0.837993	MR-IVW LD
simulated-h^2_X	1.22833	0.136599	8.99225	1.4805e-18	0.960232	1.49643	MR-IVW LD
simulated-h^2_Y	-11.3716	0.297868	-38.1766	2.98741e-188	-11.9562	-10.787	MR-IVW LD
ref_precision	0.588269	3.64574	0.161358	0.871849	-6.56717	7.74371	MR-IVW LD
simulated-min(r_causal)	-0.995884	0.0728941	-13.6621	1.19928e-38	-1.13895	-0.852815	MR-IVW LD
simulated-m_causal	0.0181995	0.00893487	2.03691	0.0419607	0.000663154	0.0357359	MR-IVW LD
const	0.592391	0.00657724	90.0668	0	0.579493	0.605288	MR-PCA
simulated-alpha	0.7198	0.0390515	18.4321	4.20757e-71	0.643222	0.796377	MR-PCA
simulated-h^2_X	2.56416	0.0544819	47.0644	0	2.45733	2.671	MR-PCA
simulated-h^2_Y	-7.8386	0.222413	-35.2435	4.9875e-220	-8.27474	-7.40246	MR-PCA
ref_precision	0.157789	2.70781	0.0582717	0.953537	-5.15208	5.46766	MR-PCA
simulated-min(r_causal)	-0.548644	0.0541547	-10.1311	1.18207e-23	-0.654838	-0.442449	MR-PCA
simulated-m_causal	0.0255165	0.00637222	4.00433	6.40642e-05	0.0130209	0.038012	MR-PCA
const	0.574199	0.00647927	88.621	0	0.561493	0.586904	coloc
simulated-alpha	0.698724	0.0384698	18.1629	3.22632e-69	0.623287	0.774161	coloc
simulated-h^2_X	1.76451	0.0536704	32.8767	2.4409e-196	1.65926	1.86975	coloc
simulated-h^2_Y	-7.55788	0.2191	-34.4952	1.77771e-212	-7.98752	-7.12824	coloc
ref_precision	-0.292442	2.66748	-0.109632	0.91271	-5.52322	4.93834	coloc
simulated-min(r_causal)	-0.217485	0.053348	-4.07672	4.71479e-05	-0.322097	-0.112872	coloc
simulated-m_causal	-0.015475	0.0062773	-2.46523	0.0137615	-0.0277844	-0.00316555	coloc
const	0.597428	0.00864096	69.139	1.64578e-275	0.580455	0.614401	SuSIE coloc
simulated-alpha	1.3596	0.0451342	30.1235	5.18257e-119	1.27095	1.44826	SuSIE coloc
simulated-h^2_X	1.75184	0.0701596	24.9693	6.61569e-93	1.61403	1.88964	SuSIE coloc
simulated-h^2_Y	-6.61914	0.238223	-27.7854	2.89962e-107	-7.08706	-6.15121	SuSIE coloc
ref_precision	-16.2723	3.11049	-5.23142	2.38518e-07	-22.382	-10.1625	SuSIE coloc
simulated-min(r_causal)	-1.31436	0.0659258	-19.937	3.74041e-67	-1.44386	-1.18487	SuSIE coloc
simulated-m_causal	-0.104839	0.00879839	-11.9156	2.5628e-29	-0.122121	-0.0875565	SuSIE coloc
