## Supplementary tables S1-S5 and S7-S16 combined in a zip format. The included files are in the xlsx file format. for "MR-link-2: pleiotropy robust *cis* Mendelian randomization validated in four independent gold-standard datasets of causality": Table_S7_auc_tp_tn_regional_metabolites.xlsx

### Sheet: Sheet1
distance	pwy	method	auc	positives	negatives
5	kegg	MR-link 2	0.620155	3738	111320
5	kegg	MR-IVW	0.596362	3738	111320
5	kegg	MR-IVW LD	0.597268	3738	111320
5	kegg	MR-PCA	0.613428	3738	111320
5	kegg	coloc	0.551879	3738	111320
5	kegg	SuSIE coloc	0.55317	3738	111320
5	metacyc	MR-link 2	0.655223	11002	87448
5	metacyc	MR-IVW	0.649606	11002	87448
5	metacyc	MR-IVW LD	0.650672	11002	87448
5	metacyc	MR-PCA	0.658302	11002	87448
5	metacyc	coloc	0.585637	11002	87448
5	metacyc	SuSIE coloc	0.587928	11002	87448
5	wikipathways	MR-link 2	0.639425	3304	88494
5	wikipathways	MR-IVW	0.627948	3304	88494
5	wikipathways	MR-IVW LD	0.628908	3304	88494
5	wikipathways	MR-PCA	0.633202	3304	88494
5	wikipathways	coloc	0.623928	3304	88494
5	wikipathways	SuSIE coloc	0.623885	3304	88494
5	intersection	MR-link 2	0.662176	940	11722
5	intersection	MR-IVW	0.653558	940	11722
5	intersection	MR-IVW LD	0.654937	940	11722
5	intersection	MR-PCA	0.658514	940	11722
5	intersection	coloc	0.631685	940	11722
5	intersection	SuSIE coloc	0.632115	940	11722
5	at_least_one	MR-link 2	0.644196	5854	205538
5	at_least_one	MR-IVW	0.635295	5854	205538
5	at_least_one	MR-IVW LD	0.635969	5854	205538
5	at_least_one	MR-PCA	0.64316	5854	205538
5	at_least_one	coloc	0.600258	5854	205538
5	at_least_one	SuSIE coloc	0.601528	5854	205538
5	at_least_two	MR-link 2	0.642645	3700	70002
5	at_least_two	MR-IVW	0.620131	3700	70002
5	at_least_two	MR-IVW LD	0.621731	3700	70002
5	at_least_two	MR-PCA	0.634449	3700	70002
5	at_least_two	coloc	0.581393	3700	70002
5	at_least_two	SuSIE coloc	0.583014	3700	70002
6	kegg	MR-link 2	0.62131	3738	101928
6	kegg	MR-IVW	0.597533	3738	101928
6	kegg	MR-IVW LD	0.59848	3738	101928
6	kegg	MR-PCA	0.614613	3738	101928
6	kegg	coloc	0.550109	3738	101928
6	kegg	SuSIE coloc	0.551365	3738	101928
6	metacyc	MR-link 2	0.658109	11002	59702
6	metacyc	MR-IVW	0.653382	11002	59702
6	metacyc	MR-IVW LD	0.654402	11002	59702
6	metacyc	MR-PCA	0.660965	11002	59702
6	metacyc	coloc	0.584302	11002	59702
6	metacyc	SuSIE coloc	0.586486	11002	59702
6	wikipathways	MR-link 2	0.64776	3930	83524
6	wikipathways	MR-IVW	0.638798	3930	83524
6	wikipathways	MR-IVW LD	0.639418	3930	83524
6	wikipathways	MR-PCA	0.642064	3930	83524
6	wikipathways	coloc	0.627223	3930	83524
6	wikipathways	SuSIE coloc	0.627525	3930	83524
6	intersection	MR-link 2	0.687004	940	7122
6	intersection	MR-IVW	0.678472	940	7122
6	intersection	MR-IVW LD	0.679898	940	7122
6	intersection	MR-PCA	0.684764	940	7122
6	intersection	coloc	0.640168	940	7122
6	intersection	SuSIE coloc	0.639661	940	7122
6	at_least_one	MR-link 2	0.643652	6806	184952
6	at_least_one	MR-IVW	0.636291	6806	184952
6	at_least_one	MR-IVW LD	0.636814	6806	184952
6	at_least_one	MR-PCA	0.641792	6806	184952
6	at_least_one	coloc	0.592261	6806	184952
6	at_least_one	SuSIE coloc	0.59327	6806	184952
6	at_least_two	MR-link 2	0.655848	4064	53080
6	at_least_two	MR-IVW	0.636477	4064	53080
6	at_least_two	MR-IVW LD	0.637889	4064	53080
6	at_least_two	MR-PCA	0.648657	4064	53080
6	at_least_two	coloc	0.592665	4064	53080
6	at_least_two	SuSIE coloc	0.594461	4064	53080
7	kegg	MR-link 2	0.622147	3738	91492
7	kegg	MR-IVW	0.598421	3738	91492
7	kegg	MR-IVW LD	0.599399	3738	91492
7	kegg	MR-PCA	0.615291	3738	91492
7	kegg	coloc	0.54801	3738	91492
7	kegg	SuSIE coloc	0.549268	3738	91492
7	metacyc	MR-link 2	0.657472	11002	40388
7	metacyc	MR-IVW	0.65259	11002	40388
7	metacyc	MR-IVW LD	0.653583	11002	40388
7	metacyc	MR-PCA	0.660665	11002	40388
7	metacyc	coloc	0.580189	11002	40388
7	metacyc	SuSIE coloc	0.582416	11002	40388
7	wikipathways	MR-link 2	0.634975	4300	78144
7	wikipathways	MR-IVW	0.625118	4300	78144
7	wikipathways	MR-IVW LD	0.625493	4300	78144
7	wikipathways	MR-PCA	0.629893	4300	78144
7	wikipathways	coloc	0.614423	4300	78144
7	wikipathways	SuSIE coloc	0.614634	4300	78144
7	intersection	MR-link 2	0.681724	958	4234
7	intersection	MR-IVW	0.6698	958	4234
7	intersection	MR-IVW LD	0.671249	958	4234
7	intersection	MR-PCA	0.681081	958	4234
7	intersection	coloc	0.632595	958	4234
7	intersection	SuSIE coloc	0.63318	958	4234
7	at_least_one	MR-link 2	0.63594	7918	164536
7	at_least_one	MR-IVW	0.630508	7918	164536
7	at_least_one	MR-IVW LD	0.630852	7918	164536
7	at_least_one	MR-PCA	0.635685	7918	164536
7	at_least_one	coloc	0.583131	7918	164536
7	at_least_one	SuSIE coloc	0.584959	7918	164536
7	at_least_two	MR-link 2	0.653325	4150	41254
7	at_least_two	MR-IVW	0.633448	4150	41254
7	at_least_two	MR-IVW LD	0.634867	4150	41254
7	at_least_two	MR-PCA	0.647225	4150	41254
7	at_least_two	coloc	0.591581	4150	41254
7	at_least_two	SuSIE coloc	0.593129	4150	41254
8	kegg	MR-link 2	0.623561	3738	80544
8	kegg	MR-IVW	0.599502	3738	80544
8	kegg	MR-IVW LD	0.600578	3738	80544
8	kegg	MR-PCA	0.616616	3738	80544
8	kegg	coloc	0.544846	3738	80544
8	kegg	SuSIE coloc	0.546191	3738	80544
8	metacyc	MR-link 2	0.656374	11002	27030
8	metacyc	MR-IVW	0.651896	11002	27030
8	metacyc	MR-IVW LD	0.652866	11002	27030
8	metacyc	MR-PCA	0.659303	11002	27030
8	metacyc	coloc	0.58198	11002	27030
8	metacyc	SuSIE coloc	0.584202	11002	27030
8	wikipathways	MR-link 2	0.633865	4830	71326
8	wikipathways	MR-IVW	0.622718	4830	71326
8	wikipathways	MR-IVW LD	0.623197	4830	71326
8	wikipathways	MR-PCA	0.627734	4830	71326
8	wikipathways	coloc	0.605859	4830	71326
8	wikipathways	SuSIE coloc	0.606388	4830	71326
8	intersection	MR-link 2	0.681957	1120	2214
8	intersection	MR-IVW	0.673068	1120	2214
8	intersection	MR-IVW LD	0.675861	1120	2214
8	intersection	MR-PCA	0.684535	1120	2214
8	intersection	coloc	0.630799	1120	2214
8	intersection	SuSIE coloc	0.6347	1120	2214
8	at_least_one	MR-link 2	0.6345	8822	145628
8	at_least_one	MR-IVW	0.628952	8822	145628
8	at_least_one	MR-IVW LD	0.629384	8822	145628
8	at_least_one	MR-PCA	0.634199	8822	145628
8	at_least_one	coloc	0.576366	8822	145628
8	at_least_one	SuSIE coloc	0.578234	8822	145628
8	at_least_two	MR-link 2	0.652287	4154	31058
8	at_least_two	MR-IVW	0.632323	4154	31058
8	at_least_two	MR-IVW LD	0.633725	4154	31058
8	at_least_two	MR-PCA	0.646124	4154	31058
8	at_least_two	coloc	0.590329	4154	31058
8	at_least_two	SuSIE coloc	0.591908	4154	31058
9	kegg	MR-link 2	0.626008	3738	69356
9	kegg	MR-IVW	0.602185	3738	69356
9	kegg	MR-IVW LD	0.603255	3738	69356
9	kegg	MR-PCA	0.618765	3738	69356
9	kegg	coloc	0.542819	3738	69356
9	kegg	SuSIE coloc	0.544234	3738	69356
9	metacyc	MR-link 2	0.662423	11002	17334
9	metacyc	MR-IVW	0.655093	11002	17334
9	metacyc	MR-IVW LD	0.6563	11002	17334
9	metacyc	MR-PCA	0.661293	11002	17334
9	metacyc	coloc	0.582891	11002	17334
9	metacyc	SuSIE coloc	0.58498	11002	17334
9	wikipathways	MR-link 2	0.639153	5122	64706
9	wikipathways	MR-IVW	0.627634	5122	64706
9	wikipathways	MR-IVW LD	0.628051	5122	64706
9	wikipathways	MR-PCA	0.632371	5122	64706
9	wikipathways	coloc	0.609577	5122	64706
9	wikipathways	SuSIE coloc	0.610195	5122	64706
9	intersection	MR-link 2	0.699973	1316	1230
9	intersection	MR-IVW	0.681683	1316	1230
9	intersection	MR-IVW LD	0.685617	1316	1230
9	intersection	MR-PCA	0.699978	1316	1230
9	intersection	coloc	0.650883	1316	1230
9	intersection	SuSIE coloc	0.653458	1316	1230
9	at_least_one	MR-link 2	0.637174	9462	127834
9	at_least_one	MR-IVW	0.631355	9462	127834
9	at_least_one	MR-IVW LD	0.632156	9462	127834
9	at_least_one	MR-PCA	0.635363	9462	127834
9	at_least_one	coloc	0.579735	9462	127834
9	at_least_one	SuSIE coloc	0.581736	9462	127834
9	at_least_two	MR-link 2	0.65752	4162	22332
9	at_least_two	MR-IVW	0.635207	4162	22332
9	at_least_two	MR-IVW LD	0.636446	4162	22332
9	at_least_two	MR-PCA	0.648746	4162	22332
9	at_least_two	coloc	0.588963	4162	22332
9	at_least_two	SuSIE coloc	0.590787	4162	22332
10	kegg	MR-link 2	0.625816	3738	59676
10	kegg	MR-IVW	0.602343	3738	59676
10	kegg	MR-IVW LD	0.603428	3738	59676
10	kegg	MR-PCA	0.618505	3738	59676
10	kegg	coloc	0.539427	3738	59676
10	kegg	SuSIE coloc	0.540728	3738	59676
10	metacyc	MR-link 2	0.66922	11002	11766
10	metacyc	MR-IVW	0.658536	11002	11766
10	metacyc	MR-IVW LD	0.659688	11002	11766
10	metacyc	MR-PCA	0.666008	11002	11766
10	metacyc	coloc	0.581965	11002	11766
10	metacyc	SuSIE coloc	0.583933	11002	11766
10	wikipathways	MR-link 2	0.625599	6282	58256
10	wikipathways	MR-IVW	0.614586	6282	58256
10	wikipathways	MR-IVW LD	0.614691	6282	58256
10	wikipathways	MR-PCA	0.621366	6282	58256
10	wikipathways	coloc	0.583936	6282	58256
10	wikipathways	SuSIE coloc	0.586531	6282	58256
10	intersection	MR-link 2	0.698848	1316	696
10	intersection	MR-IVW	0.681932	1316	696
10	intersection	MR-IVW LD	0.686137	1316	696
10	intersection	MR-PCA	0.705289	1316	696
10	intersection	coloc	0.652941	1316	696
10	intersection	SuSIE coloc	0.654194	1316	696
10	at_least_one	MR-link 2	0.628531	11116	111618
10	at_least_one	MR-IVW	0.623339	11116	111618
10	at_least_one	MR-IVW LD	0.623901	11116	111618
10	at_least_one	MR-PCA	0.628777	11116	111618
10	at_least_one	coloc	0.566533	11116	111618
10	at_least_one	SuSIE coloc	0.568882	11116	111618
10	at_least_two	MR-link 2	0.647635	4612	17384
10	at_least_two	MR-IVW	0.62563	4612	17384
10	at_least_two	MR-IVW LD	0.626524	4612	17384
10	at_least_two	MR-PCA	0.639268	4612	17384
10	at_least_two	coloc	0.574283	4612	17384
10	at_least_two	SuSIE coloc	0.575902	4612	17384
11	kegg	MR-link 2	0.627421	3738	49992
11	kegg	MR-IVW	0.604638	3738	49992
11	kegg	MR-IVW LD	0.605773	3738	49992
11	kegg	MR-PCA	0.620205	3738	49992
11	kegg	coloc	0.539304	3738	49992
11	kegg	SuSIE coloc	0.540451	3738	49992
11	metacyc	MR-link 2	0.671194	11002	8094
11	metacyc	MR-IVW	0.660812	11002	8094
11	metacyc	MR-IVW LD	0.661993	11002	8094
11	metacyc	MR-PCA	0.664446	11002	8094
11	metacyc	coloc	0.57713	11002	8094
11	metacyc	SuSIE coloc	0.578838	11002	8094
11	wikipathways	MR-link 2	0.625556	6424	52370
11	wikipathways	MR-IVW	0.611162	6424	52370
11	wikipathways	MR-IVW LD	0.611308	6424	52370
11	wikipathways	MR-PCA	0.619251	6424	52370
11	wikipathways	coloc	0.580007	6424	52370
11	wikipathways	SuSIE coloc	0.582363	6424	52370
11	intersection	MR-link 2	0.704811	1454	312
11	intersection	MR-IVW	0.68536	1454	312
11	intersection	MR-IVW LD	0.689936	1454	312
11	intersection	MR-PCA	0.720162	1454	312
11	intersection	coloc	0.6521	1454	312
11	intersection	SuSIE coloc	0.648944	1454	312
11	at_least_one	MR-link 2	0.628862	11886	98326
11	at_least_one	MR-IVW	0.620164	11886	98326
11	at_least_one	MR-IVW LD	0.620682	11886	98326
11	at_least_one	MR-PCA	0.62747	11886	98326
11	at_least_one	coloc	0.557849	11886	98326
11	at_least_one	SuSIE coloc	0.55995	11886	98326
11	at_least_two	MR-link 2	0.645187	4612	11818
11	at_least_two	MR-IVW	0.625396	4612	11818
11	at_least_two	MR-IVW LD	0.626212	4612	11818
11	at_least_two	MR-PCA	0.636403	4612	11818
11	at_least_two	coloc	0.575794	4612	11818
11	at_least_two	SuSIE coloc	0.57684	4612	11818
12	kegg	MR-link 2	0.630928	3738	38274
12	kegg	MR-IVW	0.608407	3738	38274
12	kegg	MR-IVW LD	0.609539	3738	38274
12	kegg	MR-PCA	0.623677	3738	38274
12	kegg	coloc	0.538583	3738	38274
12	kegg	SuSIE coloc	0.539839	3738	38274
12	metacyc	MR-link 2	0.673346	11002	5560
12	metacyc	MR-IVW	0.657848	11002	5560
12	metacyc	MR-IVW LD	0.658628	11002	5560
12	metacyc	MR-PCA	0.666657	11002	5560
12	metacyc	coloc	0.579816	11002	5560
12	metacyc	SuSIE coloc	0.581577	11002	5560
12	wikipathways	MR-link 2	0.621586	6566	45008
12	wikipathways	MR-IVW	0.609662	6566	45008
12	wikipathways	MR-IVW LD	0.609833	6566	45008
12	wikipathways	MR-PCA	0.614808	6566	45008
12	wikipathways	coloc	0.579485	6566	45008
12	wikipathways	SuSIE coloc	0.581466	6566	45008
12	intersection	MR-link 2	0.71384	1454	104
12	intersection	MR-IVW	0.689874	1454	104
12	intersection	MR-IVW LD	0.694159	1454	104
12	intersection	MR-PCA	0.705402	1454	104
12	intersection	coloc	0.658449	1454	104
12	intersection	SuSIE coloc	0.642181	1454	104
12	at_least_one	MR-link 2	0.63057	12548	81944
12	at_least_one	MR-IVW	0.622313	12548	81944
12	at_least_one	MR-IVW LD	0.622876	12548	81944
12	at_least_one	MR-PCA	0.628784	12548	81944
12	at_least_one	coloc	0.563024	12548	81944
12	at_least_one	SuSIE coloc	0.565168	12548	81944
12	at_least_two	MR-link 2	0.657721	4612	6794
12	at_least_two	MR-IVW	0.638172	4612	6794
12	at_least_two	MR-IVW LD	0.639324	4612	6794
12	at_least_two	MR-PCA	0.650345	4612	6794
12	at_least_two	coloc	0.582726	4612	6794
12	at_least_two	SuSIE coloc	0.583874	4612	6794
13	kegg	MR-link 2	0.632712	3738	29214
13	kegg	MR-IVW	0.609349	3738	29214
13	kegg	MR-IVW LD	0.610487	3738	29214
13	kegg	MR-PCA	0.625728	3738	29214
13	kegg	coloc	0.536946	3738	29214
13	kegg	SuSIE coloc	0.537992	3738	29214
13	metacyc	MR-link 2	0.681404	11002	3996
13	metacyc	MR-IVW	0.661009	11002	3996
13	metacyc	MR-IVW LD	0.66142	11002	3996
13	metacyc	MR-PCA	0.670337	11002	3996
13	metacyc	coloc	0.580923	11002	3996
13	metacyc	SuSIE coloc	0.582789	11002	3996
13	wikipathways	MR-link 2	0.620537	6652	35804
13	wikipathways	MR-IVW	0.608512	6652	35804
13	wikipathways	MR-IVW LD	0.608691	6652	35804
13	wikipathways	MR-PCA	0.614222	6652	35804
13	wikipathways	coloc	0.57973	6652	35804
13	wikipathways	SuSIE coloc	0.581209	6652	35804
13	intersection	MR-link 2	0.74707	1470	62
13	intersection	MR-IVW	0.736449	1470	62
13	intersection	MR-IVW LD	0.739829	1470	62
13	intersection	MR-PCA	0.755234	1470	62
13	intersection	coloc	0.707922	1470	62
13	intersection	SuSIE coloc	0.679307	1470	62
13	at_least_one	MR-link 2	0.629947	13342	64708
13	at_least_one	MR-IVW	0.620572	13342	64708
13	at_least_one	MR-IVW LD	0.621108	13342	64708
13	at_least_one	MR-PCA	0.628018	13342	64708
13	at_least_one	coloc	0.559119	13342	64708
13	at_least_one	SuSIE coloc	0.560907	13342	64708
13	at_least_two	MR-link 2	0.667052	4682	4244
13	at_least_two	MR-IVW	0.644488	4682	4244
13	at_least_two	MR-IVW LD	0.646098	4682	4244
13	at_least_two	MR-PCA	0.662577	4682	4244
13	at_least_two	coloc	0.586398	4682	4244
13	at_least_two	SuSIE coloc	0.586316	4682	4244
14	kegg	MR-link 2	0.634676	3738	22314
14	kegg	MR-IVW	0.612013	3738	22314
14	kegg	MR-IVW LD	0.613011	3738	22314
14	kegg	MR-PCA	0.628226	3738	22314
14	kegg	coloc	0.53903	3738	22314
14	kegg	SuSIE coloc	0.540017	3738	22314
14	metacyc	MR-link 2	0.685455	11002	3022
14	metacyc	MR-IVW	0.658938	11002	3022
14	metacyc	MR-IVW LD	0.660039	11002	3022
14	metacyc	MR-PCA	0.67208	11002	3022
14	metacyc	coloc	0.576956	11002	3022
14	metacyc	SuSIE coloc	0.578534	11002	3022
14	wikipathways	MR-link 2	0.62213	7432	27728
14	wikipathways	MR-IVW	0.60894	7432	27728
14	wikipathways	MR-IVW LD	0.609335	7432	27728
14	wikipathways	MR-PCA	0.614188	7432	27728
14	wikipathways	coloc	0.573922	7432	27728
14	wikipathways	SuSIE coloc	0.576169	7432	27728
14	intersection	MR-link 2	0.80914	1736	36
14	intersection	MR-IVW	0.770865	1736	36
14	intersection	MR-IVW LD	0.773938	1736	36
14	intersection	MR-PCA	0.801459	1736	36
14	intersection	coloc	0.770673	1736	36
14	intersection	SuSIE coloc	0.714926	1736	36
14	at_least_one	MR-link 2	0.630875	14278	50794
14	at_least_one	MR-IVW	0.620984	14278	50794
14	at_least_one	MR-IVW LD	0.621721	14278	50794
14	at_least_one	MR-PCA	0.628412	14278	50794
14	at_least_one	coloc	0.556816	14278	50794
14	at_least_one	SuSIE coloc	0.558959	14278	50794
14	at_least_two	MR-link 2	0.675162	4748	2234
14	at_least_two	MR-IVW	0.653485	4748	2234
14	at_least_two	MR-IVW LD	0.654926	4748	2234
14	at_least_two	MR-PCA	0.669358	4748	2234
14	at_least_two	coloc	0.590386	4748	2234
14	at_least_two	SuSIE coloc	0.589348	4748	2234
15	kegg	MR-link 2	0.63922	3738	15930
15	kegg	MR-IVW	0.614742	3738	15930
15	kegg	MR-IVW LD	0.615835	3738	15930
15	kegg	MR-PCA	0.633413	3738	15930
15	kegg	coloc	0.537152	3738	15930
15	kegg	SuSIE coloc	0.538263	3738	15930
15	metacyc	MR-link 2	0.683503	11002	2642
15	metacyc	MR-IVW	0.657325	11002	2642
15	metacyc	MR-IVW LD	0.658317	11002	2642
15	metacyc	MR-PCA	0.670281	11002	2642
15	metacyc	coloc	0.576187	11002	2642
15	metacyc	SuSIE coloc	0.577614	11002	2642
15	wikipathways	MR-link 2	0.619724	7904	21320
15	wikipathways	MR-IVW	0.606038	7904	21320
15	wikipathways	MR-IVW LD	0.606311	7904	21320
15	wikipathways	MR-PCA	0.610947	7904	21320
15	wikipathways	coloc	0.561327	7904	21320
15	wikipathways	SuSIE coloc	0.563116	7904	21320
15	intersection	MR-link 2	0.777657	1844	18
15	intersection	MR-IVW	0.671969	1844	18
15	intersection	MR-IVW LD	0.675584	1844	18
15	intersection	MR-PCA	0.763557	1844	18
15	intersection	coloc	0.81128	1844	18
15	intersection	SuSIE coloc	0.693059	1844	18
15	at_least_one	MR-link 2	0.635375	15398	38606
15	at_least_one	MR-IVW	0.624039	15398	38606
15	at_least_one	MR-IVW LD	0.624705	15398	38606
15	at_least_one	MR-PCA	0.632039	15398	38606
15	at_least_one	coloc	0.552438	15398	38606
15	at_least_one	SuSIE coloc	0.55449	15398	38606
15	at_least_two	MR-link 2	0.672015	4748	1268
15	at_least_two	MR-IVW	0.654265	4748	1268
15	at_least_two	MR-IVW LD	0.655697	4748	1268
15	at_least_two	MR-PCA	0.668276	4748	1268
15	at_least_two	coloc	0.588424	4748	1268
15	at_least_two	SuSIE coloc	0.585419	4748	1268
16	kegg	MR-link 2	0.640252	3738	11996
16	kegg	MR-IVW	0.616217	3738	11996
16	kegg	MR-IVW LD	0.617405	3738	11996
16	kegg	MR-PCA	0.636442	3738	11996
16	kegg	coloc	0.540502	3738	11996
16	kegg	SuSIE coloc	0.541634	3738	11996
16	metacyc	MR-link 2	0.683239	11002	2486
16	metacyc	MR-IVW	0.656339	11002	2486
16	metacyc	MR-IVW LD	0.657157	11002	2486
16	metacyc	MR-PCA	0.670768	11002	2486
16	metacyc	coloc	0.577763	11002	2486
16	metacyc	SuSIE coloc	0.579126	11002	2486
16	wikipathways	MR-link 2	0.618896	7950	17052
16	wikipathways	MR-IVW	0.607619	7950	17052
16	wikipathways	MR-IVW LD	0.608023	7950	17052
16	wikipathways	MR-PCA	0.609835	7950	17052
16	wikipathways	coloc	0.559676	7950	17052
16	wikipathways	SuSIE coloc	0.561162	7950	17052
16	at_least_one	MR-link 2	0.635331	15524	30828
16	at_least_one	MR-IVW	0.624735	15524	30828
16	at_least_one	MR-IVW LD	0.625565	15524	30828
16	at_least_one	MR-PCA	0.632498	15524	30828
16	at_least_one	coloc	0.552635	15524	30828
16	at_least_one	SuSIE coloc	0.55447	15524	30828
16	at_least_two	MR-link 2	0.673448	4760	706
16	at_least_two	MR-IVW	0.658866	4760	706
16	at_least_two	MR-IVW LD	0.660257	4760	706
16	at_least_two	MR-PCA	0.664931	4760	706
16	at_least_two	coloc	0.602938	4760	706
16	at_least_two	SuSIE coloc	0.596461	4760	706
17	kegg	MR-link 2	0.646931	3738	9094
17	kegg	MR-IVW	0.620948	3738	9094
17	kegg	MR-IVW LD	0.622222	3738	9094
17	kegg	MR-PCA	0.64138	3738	9094
17	kegg	coloc	0.53897	3738	9094
17	kegg	SuSIE coloc	0.540414	3738	9094
17	metacyc	MR-link 2	0.682576	11002	2360
17	metacyc	MR-IVW	0.654427	11002	2360
17	metacyc	MR-IVW LD	0.65509	11002	2360
17	metacyc	MR-PCA	0.668988	11002	2360
17	metacyc	coloc	0.575787	11002	2360
17	metacyc	SuSIE coloc	0.578143	11002	2360
17	wikipathways	MR-link 2	0.61923	7950	12790
17	wikipathways	MR-IVW	0.606616	7950	12790
17	wikipathways	MR-IVW LD	0.606842	7950	12790
17	wikipathways	MR-PCA	0.607677	7950	12790
17	wikipathways	coloc	0.557058	7950	12790
17	wikipathways	SuSIE coloc	0.558942	7950	12790
17	at_least_one	MR-link 2	0.638108	15772	24026
17	at_least_one	MR-IVW	0.625065	15772	24026
17	at_least_one	MR-IVW LD	0.625825	15772	24026
17	at_least_one	MR-PCA	0.632849	15772	24026
17	at_least_one	coloc	0.550422	15772	24026
17	at_least_one	SuSIE coloc	0.552499	15772	24026
17	at_least_two	MR-link 2	0.671151	4760	218
17	at_least_two	MR-IVW	0.703481	4760	218
17	at_least_two	MR-IVW LD	0.701214	4760	218
17	at_least_two	MR-PCA	0.676806	4760	218
17	at_least_two	coloc	0.612216	4760	218
17	at_least_two	SuSIE coloc	0.610847	4760	218
18	kegg	MR-link 2	0.648003	3738	7136
18	kegg	MR-IVW	0.620257	3738	7136
18	kegg	MR-IVW LD	0.621405	3738	7136
18	kegg	MR-PCA	0.641734	3738	7136
18	kegg	coloc	0.537213	3738	7136
18	kegg	SuSIE coloc	0.538793	3738	7136
18	metacyc	MR-link 2	0.683586	11002	2328
18	metacyc	MR-IVW	0.654621	11002	2328
18	metacyc	MR-IVW LD	0.655474	11002	2328
18	metacyc	MR-PCA	0.669192	11002	2328
18	metacyc	coloc	0.576575	11002	2328
18	metacyc	SuSIE coloc	0.578925	11002	2328
18	wikipathways	MR-link 2	0.630175	7950	8960
18	wikipathways	MR-IVW	0.620294	7950	8960
18	wikipathways	MR-IVW LD	0.620753	7950	8960
18	wikipathways	MR-PCA	0.620275	7950	8960
18	wikipathways	coloc	0.564933	7950	8960
18	wikipathways	SuSIE coloc	0.566445	7950	8960
18	at_least_one	MR-link 2	0.646706	15782	18416
18	at_least_one	MR-IVW	0.634033	15782	18416
18	at_least_one	MR-IVW LD	0.634863	15782	18416
18	at_least_one	MR-PCA	0.641796	15782	18416
18	at_least_one	coloc	0.554465	15782	18416
18	at_least_one	SuSIE coloc	0.556452	15782	18416
19	kegg	MR-link 2	0.646273	3738	6052
19	kegg	MR-IVW	0.62046	3738	6052
19	kegg	MR-IVW LD	0.621635	3738	6052
19	kegg	MR-PCA	0.640412	3738	6052
19	kegg	coloc	0.537858	3738	6052
19	kegg	SuSIE coloc	0.539516	3738	6052
19	metacyc	MR-link 2	0.684094	11002	2310
19	metacyc	MR-IVW	0.655258	11002	2310
19	metacyc	MR-IVW LD	0.656086	11002	2310
19	metacyc	MR-PCA	0.669334	11002	2310
19	metacyc	coloc	0.576796	11002	2310
19	metacyc	SuSIE coloc	0.579134	11002	2310
19	wikipathways	MR-link 2	0.633845	7950	6838
19	wikipathways	MR-IVW	0.626045	7950	6838
19	wikipathways	MR-IVW LD	0.626299	7950	6838
19	wikipathways	MR-PCA	0.62418	7950	6838
19	wikipathways	coloc	0.571698	7950	6838
19	wikipathways	SuSIE coloc	0.572938	7950	6838
19	at_least_one	MR-link 2	0.649464	15782	15200
19	at_least_one	MR-IVW	0.637939	15782	15200
19	at_least_one	MR-IVW LD	0.638672	15782	15200
19	at_least_one	MR-PCA	0.644701	15782	15200
19	at_least_one	coloc	0.557905	15782	15200
19	at_least_one	SuSIE coloc	0.559875	15782	15200
20	kegg	MR-link 2	0.649089	3738	5380
20	kegg	MR-IVW	0.622831	3738	5380
20	kegg	MR-IVW LD	0.624075	3738	5380
20	kegg	MR-PCA	0.641532	3738	5380
20	kegg	coloc	0.542424	3738	5380
20	kegg	SuSIE coloc	0.544129	3738	5380
20	metacyc	MR-link 2	0.684229	11002	2306
20	metacyc	MR-IVW	0.65546	11002	2306
20	metacyc	MR-IVW LD	0.65628	11002	2306
20	metacyc	MR-PCA	0.669519	11002	2306
20	metacyc	coloc	0.576979	11002	2306
20	metacyc	SuSIE coloc	0.579316	11002	2306
20	wikipathways	MR-link 2	0.641416	7950	4718
20	wikipathways	MR-IVW	0.633459	7950	4718
20	wikipathways	MR-IVW LD	0.633853	7950	4718
20	wikipathways	MR-PCA	0.633442	7950	4718
20	wikipathways	coloc	0.573056	7950	4718
20	wikipathways	SuSIE coloc	0.575203	7950	4718
20	at_least_one	MR-link 2	0.656658	15782	12404
20	at_least_one	MR-IVW	0.643801	15782	12404
20	at_least_one	MR-IVW LD	0.644629	15782	12404
20	at_least_one	MR-PCA	0.651688	15782	12404
20	at_least_one	coloc	0.559848	15782	12404
20	at_least_one	SuSIE coloc	0.562375	15782	12404
21	kegg	MR-link 2	0.647023	3738	4870
21	kegg	MR-IVW	0.622604	3738	4870
21	kegg	MR-IVW LD	0.623914	3738	4870
21	kegg	MR-PCA	0.639736	3738	4870
21	kegg	coloc	0.54407	3738	4870
21	kegg	SuSIE coloc	0.545822	3738	4870
21	metacyc	MR-link 2	0.684156	11002	2300
21	metacyc	MR-IVW	0.655364	11002	2300
21	metacyc	MR-IVW LD	0.656175	11002	2300
21	metacyc	MR-PCA	0.669327	11002	2300
21	metacyc	coloc	0.576923	11002	2300
21	metacyc	SuSIE coloc	0.579261	11002	2300
21	wikipathways	MR-link 2	0.644055	7950	2994
21	wikipathways	MR-IVW	0.634025	7950	2994
21	wikipathways	MR-IVW LD	0.633986	7950	2994
21	wikipathways	MR-PCA	0.634313	7950	2994
21	wikipathways	coloc	0.574968	7950	2994
21	wikipathways	SuSIE coloc	0.579013	7950	2994
21	at_least_one	MR-link 2	0.658253	16082	10164
21	at_least_one	MR-IVW	0.644652	16082	10164
21	at_least_one	MR-IVW LD	0.645378	16082	10164
21	at_least_one	MR-PCA	0.652885	16082	10164
21	at_least_one	coloc	0.560514	16082	10164
21	at_least_one	SuSIE coloc	0.563912	16082	10164
22	kegg	MR-link 2	0.646507	3738	4542
22	kegg	MR-IVW	0.62125	3738	4542
22	kegg	MR-IVW LD	0.622552	3738	4542
22	kegg	MR-PCA	0.639181	3738	4542
22	kegg	coloc	0.545507	3738	4542
22	kegg	SuSIE coloc	0.547266	3738	4542
22	metacyc	MR-link 2	0.684156	11002	2300
22	metacyc	MR-IVW	0.655364	11002	2300
22	metacyc	MR-IVW LD	0.656175	11002	2300
22	metacyc	MR-PCA	0.669327	11002	2300
22	metacyc	coloc	0.576923	11002	2300
22	metacyc	SuSIE coloc	0.579261	11002	2300
22	wikipathways	MR-link 2	0.679452	7950	1600
22	wikipathways	MR-IVW	0.658004	7950	1600
22	wikipathways	MR-IVW LD	0.658616	7950	1600
22	wikipathways	MR-PCA	0.666629	7950	1600
22	wikipathways	coloc	0.592672	7950	1600
22	wikipathways	SuSIE coloc	0.596564	7950	1600
22	at_least_one	MR-link 2	0.668255	16082	8442
22	at_least_one	MR-IVW	0.650828	16082	8442
22	at_least_one	MR-IVW LD	0.651722	16082	8442
22	at_least_one	MR-PCA	0.662041	16082	8442
22	at_least_one	coloc	0.56385	16082	8442
22	at_least_one	SuSIE coloc	0.567201	16082	8442
23	kegg	MR-link 2	0.649315	3738	4292
23	kegg	MR-IVW	0.623485	3738	4292
23	kegg	MR-IVW LD	0.6246	3738	4292
23	kegg	MR-PCA	0.641578	3738	4292
23	kegg	coloc	0.547852	3738	4292
23	kegg	SuSIE coloc	0.549653	3738	4292
23	metacyc	MR-link 2	0.684156	11002	2300
23	metacyc	MR-IVW	0.655364	11002	2300
23	metacyc	MR-IVW LD	0.656175	11002	2300
23	metacyc	MR-PCA	0.669327	11002	2300
23	metacyc	coloc	0.576923	11002	2300
23	metacyc	SuSIE coloc	0.579261	11002	2300
23	wikipathways	MR-link 2	0.681114	7950	942
23	wikipathways	MR-IVW	0.659865	7950	942
23	wikipathways	MR-IVW LD	0.660986	7950	942
23	wikipathways	MR-PCA	0.670216	7950	942
23	wikipathways	coloc	0.594012	7950	942
23	wikipathways	SuSIE coloc	0.597739	7950	942
23	at_least_one	MR-link 2	0.66982	16082	7534
23	at_least_one	MR-IVW	0.651876	16082	7534
23	at_least_one	MR-IVW LD	0.652723	16082	7534
23	at_least_one	MR-PCA	0.663576	16082	7534
23	at_least_one	coloc	0.56367	16082	7534
23	at_least_one	SuSIE coloc	0.567023	16082	7534
24	kegg	MR-link 2	0.65213	3738	4060
24	kegg	MR-IVW	0.623212	3738	4060
24	kegg	MR-IVW LD	0.624208	3738	4060
24	kegg	MR-PCA	0.644029	3738	4060
24	kegg	coloc	0.548782	3738	4060
24	kegg	SuSIE coloc	0.550625	3738	4060
24	metacyc	MR-link 2	0.684156	11002	2300
24	metacyc	MR-IVW	0.655364	11002	2300
24	metacyc	MR-IVW LD	0.656175	11002	2300
24	metacyc	MR-PCA	0.669327	11002	2300
24	metacyc	coloc	0.576923	11002	2300
24	metacyc	SuSIE coloc	0.579261	11002	2300
24	wikipathways	MR-link 2	0.686395	7950	520
24	wikipathways	MR-IVW	0.659637	7950	520
24	wikipathways	MR-IVW LD	0.66173	7950	520
24	wikipathways	MR-PCA	0.671334	7950	520
24	wikipathways	coloc	0.590289	7950	520
24	wikipathways	SuSIE coloc	0.594016	7950	520
24	at_least_one	MR-link 2	0.671655	16086	6880
24	at_least_one	MR-IVW	0.651344	16086	6880
24	at_least_one	MR-IVW LD	0.65216	16086	6880
24	at_least_one	MR-PCA	0.664608	16086	6880
24	at_least_one	coloc	0.562756	16086	6880
24	at_least_one	SuSIE coloc	0.56614	16086	6880
25	kegg	MR-link 2	0.652348	3738	4044
25	kegg	MR-IVW	0.623037	3738	4044
25	kegg	MR-IVW LD	0.624021	3738	4044
25	kegg	MR-PCA	0.643923	3738	4044
25	kegg	coloc	0.548788	3738	4044
25	kegg	SuSIE coloc	0.550633	3738	4044
25	metacyc	MR-link 2	0.684156	11002	2300
25	metacyc	MR-IVW	0.655364	11002	2300
25	metacyc	MR-IVW LD	0.656175	11002	2300
25	metacyc	MR-PCA	0.669327	11002	2300
25	metacyc	coloc	0.576923	11002	2300
25	metacyc	SuSIE coloc	0.579261	11002	2300
25	wikipathways	MR-link 2	0.686523	7950	290
25	wikipathways	MR-IVW	0.669251	7950	290
25	wikipathways	MR-IVW LD	0.671056	7950	290
25	wikipathways	MR-PCA	0.685056	7950	290
25	wikipathways	coloc	0.565406	7950	290
25	wikipathways	SuSIE coloc	0.569109	7950	290
25	at_least_one	MR-link 2	0.671545	16086	6634
25	at_least_one	MR-IVW	0.651553	16086	6634
25	at_least_one	MR-IVW LD	0.652296	16086	6634
25	at_least_one	MR-PCA	0.665005	16086	6634
25	at_least_one	coloc	0.561022	16086	6634
25	at_least_one	SuSIE coloc	0.564419	16086	6634
26	kegg	MR-link 2	0.652348	3738	4044
26	kegg	MR-IVW	0.623037	3738	4044
26	kegg	MR-IVW LD	0.624021	3738	4044
26	kegg	MR-PCA	0.643923	3738	4044
26	kegg	coloc	0.548788	3738	4044
26	kegg	SuSIE coloc	0.550633	3738	4044
26	metacyc	MR-link 2	0.684156	11002	2300
26	metacyc	MR-IVW	0.655364	11002	2300
26	metacyc	MR-IVW LD	0.656175	11002	2300
26	metacyc	MR-PCA	0.669327	11002	2300
26	metacyc	coloc	0.576923	11002	2300
26	metacyc	SuSIE coloc	0.579261	11002	2300
26	wikipathways	MR-link 2	0.696566	7950	248
26	wikipathways	MR-IVW	0.672474	7950	248
26	wikipathways	MR-IVW LD	0.674409	7950	248
26	wikipathways	MR-PCA	0.691201	7950	248
26	wikipathways	coloc	0.569055	7950	248
26	wikipathways	SuSIE coloc	0.572737	7950	248
26	at_least_one	MR-link 2	0.67189	16086	6592
26	at_least_one	MR-IVW	0.651595	16086	6592
26	at_least_one	MR-IVW LD	0.652333	16086	6592
26	at_least_one	MR-PCA	0.665129	16086	6592
26	at_least_one	coloc	0.56119	16086	6592
26	at_least_one	SuSIE coloc	0.564588	16086	6592
27	kegg	MR-link 2	0.652348	3738	4044
27	kegg	MR-IVW	0.623037	3738	4044
27	kegg	MR-IVW LD	0.624021	3738	4044
27	kegg	MR-PCA	0.643923	3738	4044
27	kegg	coloc	0.548788	3738	4044
27	kegg	SuSIE coloc	0.550633	3738	4044
27	metacyc	MR-link 2	0.683158	11002	2278
27	metacyc	MR-IVW	0.654759	11002	2278
27	metacyc	MR-IVW LD	0.655544	11002	2278
27	metacyc	MR-PCA	0.669229	11002	2278
27	metacyc	coloc	0.57664	11002	2278
27	metacyc	SuSIE coloc	0.578977	11002	2278
27	wikipathways	MR-link 2	0.688945	7950	212
27	wikipathways	MR-IVW	0.670922	7950	212
27	wikipathways	MR-IVW LD	0.672803	7950	212
27	wikipathways	MR-PCA	0.683543	7950	212
27	wikipathways	coloc	0.567979	7950	212
27	wikipathways	SuSIE coloc	0.571601	7950	212
27	at_least_one	MR-link 2	0.671177	16086	6534
27	at_least_one	MR-IVW	0.651254	16086	6534
27	at_least_one	MR-IVW LD	0.651972	16086	6534
27	at_least_one	MR-PCA	0.664738	16086	6534
27	at_least_one	coloc	0.56105	16086	6534
27	at_least_one	SuSIE coloc	0.56445	16086	6534
28	kegg	MR-link 2	0.652348	3738	4044
28	kegg	MR-IVW	0.623037	3738	4044
28	kegg	MR-IVW LD	0.624021	3738	4044
28	kegg	MR-PCA	0.643923	3738	4044
28	kegg	coloc	0.548788	3738	4044
28	kegg	SuSIE coloc	0.550633	3738	4044
28	metacyc	MR-link 2	0.68397	11002	2216
28	metacyc	MR-IVW	0.655302	11002	2216
28	metacyc	MR-IVW LD	0.656132	11002	2216
28	metacyc	MR-PCA	0.669823	11002	2216
28	metacyc	coloc	0.577817	11002	2216
28	metacyc	SuSIE coloc	0.580153	11002	2216
28	wikipathways	MR-link 2	0.678294	7950	120
28	wikipathways	MR-IVW	0.662117	7950	120
28	wikipathways	MR-IVW LD	0.662662	7950	120
28	wikipathways	MR-PCA	0.680084	7950	120
28	wikipathways	coloc	0.565732	7950	120
28	wikipathways	SuSIE coloc	0.569287	7950	120
28	at_least_one	MR-link 2	0.671087	16086	6380
28	at_least_one	MR-IVW	0.651119	16086	6380
28	at_least_one	MR-IVW LD	0.651807	16086	6380
28	at_least_one	MR-PCA	0.664705	16086	6380
28	at_least_one	coloc	0.561451	16086	6380
28	at_least_one	SuSIE coloc	0.564858	16086	6380
29	kegg	MR-link 2	0.652348	3738	4044
29	kegg	MR-IVW	0.623037	3738	4044
29	kegg	MR-IVW LD	0.624021	3738	4044
29	kegg	MR-PCA	0.643923	3738	4044
29	kegg	coloc	0.548788	3738	4044
29	kegg	SuSIE coloc	0.550633	3738	4044
29	metacyc	MR-link 2	0.683199	11002	2120
29	metacyc	MR-IVW	0.652376	11002	2120
29	metacyc	MR-IVW LD	0.653073	11002	2120
29	metacyc	MR-PCA	0.669183	11002	2120
29	metacyc	coloc	0.576901	11002	2120
29	metacyc	SuSIE coloc	0.579234	11002	2120
29	wikipathways	MR-link 2	0.675514	7950	102
29	wikipathways	MR-IVW	0.656949	7950	102
29	wikipathways	MR-IVW LD	0.657132	7950	102
29	wikipathways	MR-PCA	0.671279	7950	102
29	wikipathways	coloc	0.561623	7950	102
29	wikipathways	SuSIE coloc	0.565096	7950	102
29	at_least_one	MR-link 2	0.670749	16086	6266
29	at_least_one	MR-IVW	0.650109	16086	6266
29	at_least_one	MR-IVW LD	0.65075	16086	6266
29	at_least_one	MR-PCA	0.664418	16086	6266
29	at_least_one	coloc	0.561061	16086	6266
29	at_least_one	SuSIE coloc	0.564475	16086	6266
30	kegg	MR-link 2	0.651927	3738	3854
30	kegg	MR-IVW	0.622184	3738	3854
30	kegg	MR-IVW LD	0.623349	3738	3854
30	kegg	MR-PCA	0.644728	3738	3854
30	kegg	coloc	0.546893	3738	3854
30	kegg	SuSIE coloc	0.548377	3738	3854
30	metacyc	MR-link 2	0.689677	11002	676
30	metacyc	MR-IVW	0.670828	11002	676
30	metacyc	MR-IVW LD	0.671634	11002	676
30	metacyc	MR-PCA	0.683846	11002	676
30	metacyc	coloc	0.567187	11002	676
30	metacyc	SuSIE coloc	0.569639	11002	676
30	wikipathways	MR-link 2	0.669937	7950	42
30	wikipathways	MR-IVW	0.607296	7950	42
30	wikipathways	MR-IVW LD	0.602863	7950	42
30	wikipathways	MR-PCA	0.604277	7950	42
30	wikipathways	coloc	0.511327	7950	42
30	wikipathways	SuSIE coloc	0.514585	7950	42
30	at_least_one	MR-link 2	0.670929	16086	4572
30	at_least_one	MR-IVW	0.654425	16086	4572
30	at_least_one	MR-IVW LD	0.655349	16086	4572
30	at_least_one	MR-PCA	0.668803	16086	4572
30	at_least_one	coloc	0.557316	16086	4572
30	at_least_one	SuSIE coloc	0.560601	16086	4572
31	kegg	MR-link 2	0.651557	3738	3594
31	kegg	MR-IVW	0.623714	3738	3594
31	kegg	MR-IVW LD	0.624999	3738	3594
31	kegg	MR-PCA	0.64507	3738	3594
31	kegg	coloc	0.546172	3738	3594
31	kegg	SuSIE coloc	0.54766	3738	3594
31	metacyc	MR-link 2	0.704763	11002	428
31	metacyc	MR-IVW	0.679284	11002	428
31	metacyc	MR-IVW LD	0.681608	11002	428
31	metacyc	MR-PCA	0.709483	11002	428
31	metacyc	coloc	0.5787	11002	428
31	metacyc	SuSIE coloc	0.581142	11002	428
31	at_least_one	MR-link 2	0.67204	16086	4022
31	at_least_one	MR-IVW	0.656944	16086	4022
31	at_least_one	MR-IVW LD	0.658221	16086	4022
31	at_least_one	MR-PCA	0.672421	16086	4022
31	at_least_one	coloc	0.558779	16086	4022
31	at_least_one	SuSIE coloc	0.562089	16086	4022
32	kegg	MR-link 2	0.652639	3738	3426
32	kegg	MR-IVW	0.623485	3738	3426
32	kegg	MR-IVW LD	0.624783	3738	3426
32	kegg	MR-PCA	0.644522	3738	3426
32	kegg	coloc	0.546655	3738	3426
32	kegg	SuSIE coloc	0.548159	3738	3426
32	metacyc	MR-link 2	0.71539	11002	158
32	metacyc	MR-IVW	0.690353	11002	158
32	metacyc	MR-IVW LD	0.691047	11002	158
32	metacyc	MR-PCA	0.700731	11002	158
32	metacyc	coloc	0.57705	11002	158
32	metacyc	SuSIE coloc	0.579448	11002	158
32	at_least_one	MR-link 2	0.671968	16086	3584
32	at_least_one	MR-IVW	0.656563	16086	3584
32	at_least_one	MR-IVW LD	0.657722	16086	3584
32	at_least_one	MR-PCA	0.669724	16086	3584
32	at_least_one	coloc	0.558934	16086	3584
32	at_least_one	SuSIE coloc	0.562266	16086	3584
33	kegg	MR-link 2	0.653237	3738	2916
33	kegg	MR-IVW	0.620683	3738	2916
33	kegg	MR-IVW LD	0.621776	3738	2916
33	kegg	MR-PCA	0.644306	3738	2916
33	kegg	coloc	0.547218	3738	2916
33	kegg	SuSIE coloc	0.548706	3738	2916
33	metacyc	MR-link 2	0.694381	11002	80
33	metacyc	MR-IVW	0.709662	11002	80
33	metacyc	MR-IVW LD	0.706558	11002	80
33	metacyc	MR-PCA	0.685603	11002	80
33	metacyc	coloc	0.584644	11002	80
33	metacyc	SuSIE coloc	0.587093	11002	80
33	at_least_one	MR-link 2	0.671403	16086	2996
33	at_least_one	MR-IVW	0.654221	16086	2996
33	at_least_one	MR-IVW LD	0.655093	16086	2996
33	at_least_one	MR-PCA	0.668817	16086	2996
33	at_least_one	coloc	0.559758	16086	2996
33	at_least_one	SuSIE coloc	0.563079	16086	2996
34	kegg	MR-link 2	0.654079	3738	2204
34	kegg	MR-IVW	0.620778	3738	2204
34	kegg	MR-IVW LD	0.621541	3738	2204
34	kegg	MR-PCA	0.645634	3738	2204
34	kegg	coloc	0.541642	3738	2204
34	kegg	SuSIE coloc	0.543242	3738	2204
34	metacyc	MR-link 2	0.685028	11002	68
34	metacyc	MR-IVW	0.694419	11002	68
34	metacyc	MR-IVW LD	0.690292	11002	68
34	metacyc	MR-PCA	0.669584	11002	68
34	metacyc	coloc	0.569832	11002	68
34	metacyc	SuSIE coloc	0.572292	11002	68
34	at_least_one	MR-link 2	0.672038	16086	2272
34	at_least_one	MR-IVW	0.654009	16086	2272
34	at_least_one	MR-IVW LD	0.654514	16086	2272
34	at_least_one	MR-PCA	0.669651	16086	2272
34	at_least_one	coloc	0.554152	16086	2272
34	at_least_one	SuSIE coloc	0.557575	16086	2272
35	kegg	MR-link 2	0.656761	3738	1400
35	kegg	MR-IVW	0.614693	3738	1400
35	kegg	MR-IVW LD	0.616366	3738	1400
35	kegg	MR-PCA	0.645643	3738	1400
35	kegg	coloc	0.526638	3738	1400
35	kegg	SuSIE coloc	0.527764	3738	1400
35	metacyc	MR-link 2	0.682078	11002	44
35	metacyc	MR-IVW	0.715234	11002	44
35	metacyc	MR-IVW LD	0.707111	11002	44
35	metacyc	MR-PCA	0.659525	11002	44
35	metacyc	coloc	0.575036	11002	44
35	metacyc	SuSIE coloc	0.577292	11002	44
35	at_least_one	MR-link 2	0.674539	16086	1444
35	at_least_one	MR-IVW	0.649347	16086	1444
35	at_least_one	MR-IVW LD	0.650597	16086	1444
35	at_least_one	MR-PCA	0.66969	16086	1444
35	at_least_one	coloc	0.540818	16086	1444
35	at_least_one	SuSIE coloc	0.543866	16086	1444
36	kegg	MR-link 2	0.65691	3738	698
36	kegg	MR-IVW	0.61034	3738	698
36	kegg	MR-IVW LD	0.612073	3738	698
36	kegg	MR-PCA	0.65358	3738	698
36	kegg	coloc	0.527711	3738	698
36	kegg	SuSIE coloc	0.52882	3738	698
36	metacyc	MR-link 2	0.643832	11002	32
36	metacyc	MR-IVW	0.65162	11002	32
36	metacyc	MR-IVW LD	0.640599	11002	32
36	metacyc	MR-PCA	0.615627	11002	32
36	metacyc	coloc	0.515724	11002	32
36	metacyc	SuSIE coloc	0.517974	11002	32
36	at_least_one	MR-link 2	0.672856	16086	730
36	at_least_one	MR-IVW	0.643462	16086	730
36	at_least_one	MR-IVW LD	0.644576	16086	730
36	at_least_one	MR-PCA	0.674734	16086	730
36	at_least_one	coloc	0.54012	16086	730
36	at_least_one	SuSIE coloc	0.543122	16086	730
37	kegg	MR-link 2	0.645213	3738	430
37	kegg	MR-IVW	0.604856	3738	430
37	kegg	MR-IVW LD	0.608486	3738	430
37	kegg	MR-PCA	0.655754	3738	430
37	kegg	coloc	0.525671	3738	430
37	kegg	SuSIE coloc	0.526781	3738	430
37	metacyc	MR-link 2	0.643832	11002	32
37	metacyc	MR-IVW	0.65162	11002	32
37	metacyc	MR-IVW LD	0.640599	11002	32
37	metacyc	MR-PCA	0.615627	11002	32
37	metacyc	coloc	0.515724	11002	32
37	metacyc	SuSIE coloc	0.517974	11002	32
37	at_least_one	MR-link 2	0.661364	16086	462
37	at_least_one	MR-IVW	0.638414	16086	462
37	at_least_one	MR-IVW LD	0.640907	16086	462
37	at_least_one	MR-PCA	0.674458	16086	462
37	at_least_one	coloc	0.537606	16086	462
37	at_least_one	SuSIE coloc	0.54062	16086	462
38	kegg	MR-link 2	0.649588	3738	350
38	kegg	MR-IVW	0.614784	3738	350
38	kegg	MR-IVW LD	0.618974	3738	350
38	kegg	MR-PCA	0.654122	3738	350
38	kegg	coloc	0.527417	3738	350
38	kegg	SuSIE coloc	0.528509	3738	350
38	metacyc	MR-link 2	0.744092	11002	12
38	metacyc	MR-IVW	0.783342	11002	12
38	metacyc	MR-IVW LD	0.746501	11002	12
38	metacyc	MR-PCA	0.736624	11002	12
38	metacyc	coloc	0.550779	11002	12
38	metacyc	SuSIE coloc	0.552778	11002	12
38	at_least_one	MR-link 2	0.670285	16086	362
38	at_least_one	MR-IVW	0.652162	16086	362
38	at_least_one	MR-IVW LD	0.65486	16086	362
38	at_least_one	MR-PCA	0.680376	16086	362
38	at_least_one	coloc	0.542	16086	362
38	at_least_one	SuSIE coloc	0.544986	16086	362
39	kegg	MR-link 2	0.653483	3738	306
39	kegg	MR-IVW	0.618318	3738	306
39	kegg	MR-IVW LD	0.621996	3738	306
39	kegg	MR-PCA	0.653934	3738	306
39	kegg	coloc	0.529482	3738	306
39	kegg	SuSIE coloc	0.530573	3738	306
39	at_least_one	MR-link 2	0.670264	16086	308
39	at_least_one	MR-IVW	0.653504	16086	308
39	at_least_one	MR-IVW LD	0.657115	16086	308
39	at_least_one	MR-PCA	0.679076	16086	308
39	at_least_one	coloc	0.545476	16086	308
39	at_least_one	SuSIE coloc	0.548469	16086	308
40	kegg	MR-link 2	0.655776	3738	254
40	kegg	MR-IVW	0.62234	3738	254
40	kegg	MR-IVW LD	0.626012	3738	254
40	kegg	MR-PCA	0.655346	3738	254
40	kegg	coloc	0.529312	3738	254
40	kegg	SuSIE coloc	0.530407	3738	254
40	at_least_one	MR-link 2	0.674517	16086	254
40	at_least_one	MR-IVW	0.65581	16086	254
40	at_least_one	MR-IVW LD	0.659412	16086	254
40	at_least_one	MR-PCA	0.680423	16086	254
40	at_least_one	coloc	0.543882	16086	254
40	at_least_one	SuSIE coloc	0.546903	16086	254
