## Supplementary tables S1-S5 and S7-S16 combined in a zip format. The included files are in the xlsx file format. for "MR-link-2: pleiotropy robust *cis* Mendelian randomization validated in four independent gold-standard datasets of causality": Table_S8_precision_and_recall_all_methods.xlsx

### Sheet: Sheet1
method	pwy	type	precision	recall
MR-link 2	causal_in_kegg	per_locus	0.664975	0.070091
MR-link 2	causal_in_kegg	weighted	0.627737	0.279221
MR-IVW	causal_in_kegg	per_locus	0.403361	0.0770465
MR-IVW	causal_in_kegg	weighted	0.622951	0.246753
MR-IVW LD	causal_in_kegg	per_locus	0.408488	0.082397
MR-IVW LD	causal_in_kegg	weighted	0.641667	0.25
MR-PCA	causal_in_kegg	per_locus	0.434889	0.094703
MR-PCA	causal_in_kegg	weighted	0.615385	0.285714
MR-link 2	causal_in_metacyc	per_locus	0.910448	0.0286519
MR-link 2	causal_in_metacyc	weighted	0.819149	0.135563
MR-IVW	causal_in_metacyc	per_locus	0.84188	0.0462659
MR-IVW	causal_in_metacyc	weighted	0.8	0.15493
MR-IVW LD	causal_in_metacyc	per_locus	0.853175	0.0504932
MR-IVW LD	causal_in_metacyc	weighted	0.803571	0.158451
MR-PCA	causal_in_metacyc	per_locus	0.868613	0.0558948
MR-PCA	causal_in_metacyc	weighted	0.791304	0.160211
MR-link 2	causal_in_wikipathways	per_locus	0.306452	0.0475594
MR-link 2	causal_in_wikipathways	weighted	0.412121	0.179894
MR-IVW	causal_in_wikipathways	per_locus	0.164609	0.0667501
MR-IVW	causal_in_wikipathways	weighted	0.232932	0.153439
MR-IVW LD	causal_in_wikipathways	per_locus	0.169903	0.0730079
MR-IVW LD	causal_in_wikipathways	weighted	0.23622	0.15873
MR-PCA	causal_in_wikipathways	per_locus	0.188018	0.0851064
MR-PCA	causal_in_wikipathways	weighted	0.259398	0.18254
MR-link 2	causal_in_at_least_one	per_locus	0.368098	0.0400445
MR-link 2	causal_in_at_least_one	weighted	0.422053	0.161103
MR-IVW	causal_in_at_least_one	per_locus	0.207938	0.0536151
MR-IVW	causal_in_at_least_one	weighted	0.3125	0.152395
MR-IVW LD	causal_in_at_least_one	per_locus	0.214694	0.0585095
MR-IVW LD	causal_in_at_least_one	weighted	0.317647	0.156749
MR-PCA	causal_in_at_least_one	per_locus	0.236883	0.0682981
MR-PCA	causal_in_at_least_one	weighted	0.331507	0.175617
MR-link 2	causal_in_at_least_two	per_locus	0.795455	0.057377
MR-link 2	causal_in_at_least_two	weighted	0.853659	0.275591
MR-IVW	causal_in_at_least_two	per_locus	0.469925	0.068306
MR-IVW	causal_in_at_least_two	weighted	0.696629	0.244094
MR-IVW LD	causal_in_at_least_two	per_locus	0.473684	0.0737705
MR-IVW LD	causal_in_at_least_two	weighted	0.714286	0.255906
MR-PCA	causal_in_at_least_two	per_locus	0.495146	0.0836066
MR-PCA	causal_in_at_least_two	weighted	0.693069	0.275591
MR-link 2	causal_in_intersection	per_locus	1	0.0911854
MR-link 2	causal_in_intersection	weighted	0.976744	0.358974
MR-IVW	causal_in_intersection	per_locus	0.965909	0.129179
MR-IVW	causal_in_intersection	weighted	0.97619	0.350427
MR-IVW LD	causal_in_intersection	per_locus	0.967742	0.136778
MR-IVW LD	causal_in_intersection	weighted	0.97619	0.350427
MR-PCA	causal_in_intersection	per_locus	0.980583	0.153495
MR-PCA	causal_in_intersection	weighted	0.97619	0.350427
