## Supplementary tables S1-S5 and S7-S16 combined in a zip format. The included files are in the xlsx file format. for "MR-link-2: pleiotropy robust *cis* Mendelian randomization validated in four independent gold-standard datasets of causality": Table_S9_auc_of_meta_analyzed_mr_link2.xlsx

### Sheet: Sheet1
distance	pwy	method	auc	positives	negatives
5	kegg	alpha	0.66758	146	6784
5	kegg	beta_ivw	0.679726	128	6343
5	kegg	beta_ivw_r	0.665295	124	6309
5	kegg	beta_pca	0.673493	124	6376
5	metacyc	alpha	0.657595	230	6319
5	metacyc	beta_ivw	0.63434	189	6010
5	metacyc	beta_ivw_r	0.62156	185	5981
5	metacyc	beta_pca	0.665307	183	6034
5	wikipathways	alpha	0.657784	98	4025
5	wikipathways	beta_ivw	0.66792	86	3586
5	wikipathways	beta_ivw_r	0.663795	82	3560
5	wikipathways	beta_pca	0.659425	86	3590
5	at_least_one	alpha	0.675708	191	12377
5	at_least_one	beta_ivw	0.660271	164	11524
5	at_least_one	beta_ivw_r	0.649048	159	11457
5	at_least_one	beta_pca	0.664617	160	11559
5	at_least_two	alpha	0.678875	118	3999
5	at_least_two	beta_ivw	0.699673	102	3731
5	at_least_two	beta_ivw_r	0.686066	98	3710
5	at_least_two	beta_pca	0.700348	98	3751
5	intersection	alpha	0.732674	34	752
5	intersection	beta_ivw	0.720715	32	684
5	intersection	beta_ivw_r	0.714083	32	683
5	intersection	beta_pca	0.698889	30	690
6	kegg	alpha	0.668796	146	6328
6	kegg	beta_ivw	0.681425	128	5922
6	kegg	beta_ivw_r	0.666865	124	5891
6	kegg	beta_pca	0.675177	124	5968
6	metacyc	alpha	0.663889	230	4550
6	metacyc	beta_ivw	0.63923	189	4356
6	metacyc	beta_ivw_r	0.625993	185	4334
6	metacyc	beta_pca	0.667688	183	4389
6	wikipathways	alpha	0.658072	101	3843
6	wikipathways	beta_ivw	0.661604	90	3415
6	wikipathways	beta_ivw_r	0.657617	86	3389
6	wikipathways	beta_pca	0.658679	88	3421
6	at_least_one	alpha	0.678602	201	11126
6	at_least_one	beta_ivw	0.66093	173	10349
6	at_least_one	beta_ivw_r	0.648105	167	10285
6	at_least_one	beta_pca	0.663494	168	10386
6	at_least_two	alpha	0.682485	118	3055
6	at_least_two	beta_ivw	0.706375	102	2845
6	at_least_two	beta_ivw_r	0.692698	98	2830
6	at_least_two	beta_pca	0.704516	98	2888
6	intersection	alpha	0.74872	34	540
6	intersection	beta_ivw	0.734406	32	499
6	intersection	beta_ivw_r	0.726829	32	499
6	intersection	beta_pca	0.709458	30	504
7	kegg	alpha	0.668618	146	5821
7	kegg	beta_ivw	0.681672	128	5441
7	kegg	beta_ivw_r	0.666805	124	5411
7	kegg	beta_pca	0.674366	124	5487
7	metacyc	alpha	0.66801	230	3189
7	metacyc	beta_ivw	0.64355	189	3068
7	metacyc	beta_ivw_r	0.629556	185	3054
7	metacyc	beta_pca	0.66765	183	3092
7	wikipathways	alpha	0.645087	111	3597
7	wikipathways	beta_ivw	0.650474	100	3187
7	wikipathways	beta_ivw_r	0.639525	96	3164
7	wikipathways	beta_pca	0.645562	98	3192
7	at_least_one	alpha	0.672566	226	9877
7	at_least_one	beta_ivw	0.660501	196	9177
7	at_least_one	beta_ivw_r	0.644857	190	9123
7	at_least_one	beta_pca	0.662017	193	9207
7	at_least_two	alpha	0.684127	118	2374
7	at_least_two	beta_ivw	0.705748	102	2191
7	at_least_two	beta_ivw_r	0.691451	98	2178
7	at_least_two	beta_pca	0.703065	98	2229
7	intersection	alpha	0.717734	38	356
7	intersection	beta_ivw	0.713923	36	328
7	intersection	beta_ivw_r	0.705539	36	328
7	intersection	beta_pca	0.686655	34	335
8	kegg	alpha	0.670277	146	5154
8	kegg	beta_ivw	0.684679	128	4812
8	kegg	beta_ivw_r	0.669831	124	4786
8	kegg	beta_pca	0.676009	124	4872
8	metacyc	alpha	0.666719	230	2203
8	metacyc	beta_ivw	0.641656	189	2147
8	metacyc	beta_ivw_r	0.627475	185	2135
8	metacyc	beta_pca	0.665084	183	2166
8	wikipathways	alpha	0.643526	123	3273
8	wikipathways	beta_ivw	0.644449	111	2879
8	wikipathways	beta_ivw_r	0.635256	107	2857
8	wikipathways	beta_pca	0.646811	109	2904
8	at_least_one	alpha	0.669613	243	8657
8	at_least_one	beta_ivw	0.657626	213	8013
8	at_least_one	beta_ivw_r	0.644593	207	7963
8	at_least_one	beta_pca	0.66097	209	8076
8	at_least_two	alpha	0.68704	118	1739
8	at_least_two	beta_ivw	0.708475	102	1607
8	at_least_two	beta_ivw_r	0.69444	98	1597
8	at_least_two	beta_pca	0.705455	98	1642
8	intersection	alpha	0.714561	41	234
8	intersection	beta_ivw	0.707991	38	218
8	intersection	beta_ivw_r	0.70099	38	218
8	intersection	beta_pca	0.691361	37	224
9	kegg	alpha	0.673068	146	4452
9	kegg	beta_ivw	0.686052	128	4175
9	kegg	beta_ivw_r	0.671421	124	4149
9	kegg	beta_pca	0.677577	124	4216
9	metacyc	alpha	0.671175	230	1526
9	metacyc	beta_ivw	0.642675	189	1497
9	metacyc	beta_ivw_r	0.628042	185	1491
9	metacyc	beta_pca	0.664396	183	1508
9	wikipathways	alpha	0.622818	134	2937
9	wikipathways	beta_ivw	0.629422	119	2580
9	wikipathways	beta_ivw_r	0.620067	115	2558
9	wikipathways	beta_pca	0.629665	118	2603
9	at_least_one	alpha	0.659625	258	7466
9	at_least_one	beta_ivw	0.64825	223	6914
9	at_least_one	beta_ivw_r	0.636681	217	6869
9	at_least_one	beta_pca	0.653791	220	6959
9	at_least_two	alpha	0.689974	119	1291
9	at_least_two	beta_ivw	0.702851	103	1189
9	at_least_two	beta_ivw_r	0.68829	99	1180
9	at_least_two	beta_pca	0.704531	99	1213
9	intersection	alpha	0.654611	49	158
9	intersection	beta_ivw	0.674575	43	149
9	intersection	beta_ivw_r	0.670361	43	149
9	intersection	beta_pca	0.636909	43	155
10	kegg	alpha	0.67364	146	3761
10	kegg	beta_ivw	0.685039	128	3536
10	kegg	beta_ivw_r	0.671058	124	3514
10	kegg	beta_pca	0.676619	124	3558
10	metacyc	alpha	0.677375	230	1085
10	metacyc	beta_ivw	0.635907	189	1084
10	metacyc	beta_ivw_r	0.621381	185	1080
10	metacyc	beta_pca	0.666021	183	1091
10	wikipathways	alpha	0.598479	150	2619
10	wikipathways	beta_ivw	0.602939	133	2310
10	wikipathways	beta_ivw_r	0.595392	129	2289
10	wikipathways	beta_pca	0.620246	130	2331
10	at_least_one	alpha	0.643427	281	6370
10	at_least_one	beta_ivw	0.632427	239	5915
10	at_least_one	beta_ivw_r	0.622244	233	5876
10	at_least_one	beta_pca	0.646474	234	5945
10	at_least_two	alpha	0.68079	123	993
10	at_least_two	beta_ivw	0.686441	107	915
10	at_least_two	beta_ivw_r	0.672943	103	907
10	at_least_two	beta_pca	0.699269	102	934
10	intersection	alpha	0.647259	49	102
10	intersection	beta_ivw	0.660233	43	100
10	intersection	beta_ivw_r	0.655116	43	100
10	intersection	beta_pca	0.63965	43	101
11	kegg	alpha	0.67404	146	3108
11	kegg	beta_ivw	0.686348	128	2916
11	kegg	beta_ivw_r	0.673219	124	2899
11	kegg	beta_pca	0.678477	124	2935
11	metacyc	alpha	0.68307	230	707
11	metacyc	beta_ivw	0.644548	189	715
11	metacyc	beta_ivw_r	0.629336	185	714
11	metacyc	beta_pca	0.668627	183	719
11	wikipathways	alpha	0.603291	151	2332
11	wikipathways	beta_ivw	0.607046	134	2054
11	wikipathways	beta_ivw_r	0.599754	130	2033
11	wikipathways	beta_pca	0.623883	131	2071
11	at_least_one	alpha	0.640701	289	5434
11	at_least_one	beta_ivw	0.629665	246	5024
11	at_least_one	beta_ivw_r	0.619993	240	4991
11	at_least_one	beta_pca	0.646118	241	5049
11	at_least_two	alpha	0.676219	123	669
11	at_least_two	beta_ivw	0.685797	107	618
11	at_least_two	beta_ivw_r	0.672029	103	612
11	at_least_two	beta_pca	0.700848	102	631
11	intersection	alpha	0.67	50	44
11	intersection	beta_ivw	0.683932	44	43
11	intersection	beta_ivw_r	0.681818	44	43
11	intersection	beta_pca	0.657576	44	45
12	kegg	alpha	0.677124	146	2417
12	kegg	beta_ivw	0.687043	128	2275
12	kegg	beta_ivw_r	0.673787	124	2258
12	kegg	beta_pca	0.680494	124	2277
12	metacyc	alpha	0.679291	230	460
12	metacyc	beta_ivw	0.642381	189	461
12	metacyc	beta_ivw_r	0.62691	185	460
12	metacyc	beta_pca	0.668587	183	471
12	wikipathways	alpha	0.595642	157	1994
12	wikipathways	beta_ivw	0.601951	138	1749
12	wikipathways	beta_ivw_r	0.594792	134	1732
12	wikipathways	beta_pca	0.615869	136	1762
12	at_least_one	alpha	0.638753	299	4426
12	at_least_one	beta_ivw	0.622312	255	4070
12	at_least_one	beta_ivw_r	0.613008	249	4040
12	at_least_one	beta_pca	0.642428	251	4081
12	at_least_two	alpha	0.68052	123	429
12	at_least_two	beta_ivw	0.687958	107	399
12	at_least_two	beta_ivw_r	0.671899	103	394
12	at_least_two	beta_pca	0.708256	102	413
12	intersection	alpha	0.7075	50	16
12	intersection	beta_ivw	0.708807	44	16
12	intersection	beta_ivw_r	0.711648	44	16
12	intersection	beta_pca	0.705966	44	16
13	kegg	alpha	0.677197	146	1849
13	kegg	beta_ivw	0.681556	128	1752
13	kegg	beta_ivw_r	0.667706	124	1741
13	kegg	beta_pca	0.678763	124	1753
13	metacyc	alpha	0.690915	230	313
13	metacyc	beta_ivw	0.641224	189	303
13	metacyc	beta_ivw_r	0.624414	185	302
13	metacyc	beta_pca	0.678374	183	316
13	wikipathways	alpha	0.595062	161	1603
13	wikipathways	beta_ivw	0.605424	142	1410
13	wikipathways	beta_ivw_r	0.598461	138	1399
13	wikipathways	beta_pca	0.620517	140	1426
13	at_least_one	alpha	0.63704	315	3513
13	at_least_one	beta_ivw	0.614273	272	3231
13	at_least_one	beta_ivw_r	0.604668	265	3211
13	at_least_one	beta_pca	0.637953	265	3249
13	at_least_two	alpha	0.695306	123	243
13	at_least_two	beta_ivw	0.682035	107	225
13	at_least_two	beta_ivw_r	0.664218	103	222
13	at_least_two	beta_pca	0.721876	102	236
14	kegg	alpha	0.684887	146	1381
14	kegg	beta_ivw	0.68222	128	1314
14	kegg	beta_ivw_r	0.667512	124	1304
14	kegg	beta_pca	0.682424	124	1315
14	metacyc	alpha	0.698284	230	228
14	metacyc	beta_ivw	0.640313	189	208
14	metacyc	beta_ivw_r	0.623423	185	207
14	metacyc	beta_pca	0.680859	183	221
14	wikipathways	alpha	0.591617	169	1290
14	wikipathways	beta_ivw	0.605677	144	1140
14	wikipathways	beta_ivw_r	0.599748	140	1132
14	wikipathways	beta_pca	0.61976	144	1145
14	at_least_one	alpha	0.635522	328	2768
14	at_least_one	beta_ivw	0.611945	277	2542
14	at_least_one	beta_ivw_r	0.601238	270	2524
14	at_least_one	beta_pca	0.635861	271	2558
14	at_least_two	alpha	0.701568	125	125
14	at_least_two	beta_ivw	0.678964	107	114
14	at_least_two	beta_ivw_r	0.661053	103	113
14	at_least_two	beta_pca	0.737532	103	117
15	kegg	alpha	0.683976	146	1018
15	kegg	beta_ivw	0.678834	128	970
15	kegg	beta_ivw_r	0.664718	124	960
15	kegg	beta_pca	0.679948	124	976
15	metacyc	alpha	0.690775	230	189
15	metacyc	beta_ivw	0.632322	189	169
15	metacyc	beta_ivw_r	0.615412	185	168
15	metacyc	beta_pca	0.673792	183	181
15	wikipathways	alpha	0.589151	176	1068
15	wikipathways	beta_ivw	0.604363	150	952
15	wikipathways	beta_ivw_r	0.598953	146	946
15	wikipathways	beta_pca	0.624757	150	953
15	at_least_one	alpha	0.632609	335	2200
15	at_least_one	beta_ivw	0.608552	283	2022
15	at_least_one	beta_ivw_r	0.598476	276	2006
15	at_least_one	beta_pca	0.636383	277	2042
15	at_least_two	alpha	0.694222	125	72
15	at_least_two	beta_ivw	0.678561	107	66
15	at_least_two	beta_ivw_r	0.662584	103	65
15	at_least_two	beta_pca	0.754444	103	65
16	kegg	alpha	0.685304	146	773
16	kegg	beta_ivw	0.681337	128	734
16	kegg	beta_ivw_r	0.668667	124	727
16	kegg	beta_pca	0.68268	124	745
16	metacyc	alpha	0.692205	230	169
16	metacyc	beta_ivw	0.63485	189	149
16	metacyc	beta_ivw_r	0.617129	185	148
16	metacyc	beta_pca	0.666868	183	163
16	wikipathways	alpha	0.590583	176	897
16	wikipathways	beta_ivw	0.613091	150	799
16	wikipathways	beta_ivw_r	0.6077	146	794
16	wikipathways	beta_pca	0.628066	150	805
16	at_least_one	alpha	0.636107	342	1795
16	at_least_one	beta_ivw	0.617106	289	1644
16	at_least_one	beta_ivw_r	0.608773	282	1632
16	at_least_one	beta_pca	0.643758	282	1675
16	at_least_two	alpha	0.688182	125	44
16	at_least_two	beta_ivw	0.701181	107	38
16	at_least_two	beta_ivw_r	0.685647	103	37
16	at_least_two	beta_pca	0.761114	103	38
17	kegg	alpha	0.690109	146	590
17	kegg	beta_ivw	0.686678	128	561
17	kegg	beta_ivw_r	0.673183	124	554
17	kegg	beta_pca	0.681903	124	572
17	metacyc	alpha	0.69798	230	155
17	metacyc	beta_ivw	0.630096	189	136
17	metacyc	beta_ivw_r	0.611772	185	135
17	metacyc	beta_pca	0.664026	183	149
17	wikipathways	alpha	0.594779	176	682
17	wikipathways	beta_ivw	0.624978	150	604
17	wikipathways	beta_ivw_r	0.621073	146	600
17	wikipathways	beta_pca	0.641038	150	610
17	at_least_one	alpha	0.65017	350	1412
17	at_least_one	beta_ivw	0.631935	295	1286
17	at_least_one	beta_ivw_r	0.624276	288	1275
17	at_least_one	beta_pca	0.658269	289	1318
17	at_least_two	alpha	0.6896	125	15
17	at_least_two	beta_ivw	0.730841	107	15
17	at_least_two	beta_ivw_r	0.708044	103	14
17	at_least_two	beta_pca	0.78342	103	13
18	kegg	alpha	0.695318	146	455
18	kegg	beta_ivw	0.684499	128	440
18	kegg	beta_ivw_r	0.671746	124	435
18	kegg	beta_pca	0.689096	124	442
18	metacyc	alpha	0.697668	230	151
18	metacyc	beta_ivw	0.62971	189	132
18	metacyc	beta_ivw_r	0.610976	185	131
18	metacyc	beta_pca	0.662107	183	145
18	wikipathways	alpha	0.588541	176	517
18	wikipathways	beta_ivw	0.632934	150	467
18	wikipathways	beta_ivw_r	0.630462	146	463
18	wikipathways	beta_pca	0.647136	150	469
18	at_least_one	alpha	0.648515	352	1121
18	at_least_one	beta_ivw	0.632123	297	1037
18	at_least_one	beta_ivw_r	0.624991	290	1027
18	at_least_one	beta_pca	0.663361	291	1054
19	kegg	alpha	0.692046	146	387
19	kegg	beta_ivw	0.679895	128	376
19	kegg	beta_ivw_r	0.668225	124	371
19	kegg	beta_pca	0.692244	124	377
19	metacyc	alpha	0.69713	230	150
19	metacyc	beta_ivw	0.627772	189	131
19	metacyc	beta_ivw_r	0.60894	185	130
19	metacyc	beta_pca	0.660018	183	143
19	wikipathways	alpha	0.593314	176	404
19	wikipathways	beta_ivw	0.644941	150	367
19	wikipathways	beta_ivw_r	0.64227	146	363
19	wikipathways	beta_pca	0.656144	150	370
19	at_least_one	alpha	0.650764	352	941
19	at_least_one	beta_ivw	0.635042	297	874
19	at_least_one	beta_ivw_r	0.628141	290	864
19	at_least_one	beta_pca	0.668103	291	890
20	kegg	alpha	0.691266	146	346
20	kegg	beta_ivw	0.673886	128	338
20	kegg	beta_ivw_r	0.661484	124	333
20	kegg	beta_pca	0.695565	124	336
20	metacyc	alpha	0.698132	230	149
20	metacyc	beta_ivw	0.62967	189	130
20	metacyc	beta_ivw_r	0.610685	185	129
20	metacyc	beta_pca	0.661625	183	142
20	wikipathways	alpha	0.596879	176	296
20	wikipathways	beta_ivw	0.64925	150	271
20	wikipathways	beta_ivw_r	0.646433	146	269
20	wikipathways	beta_pca	0.663127	150	275
20	at_least_one	alpha	0.654709	352	791
20	at_least_one	beta_ivw	0.632468	297	739
20	at_least_one	beta_ivw_r	0.62477	290	731
20	at_least_one	beta_pca	0.671965	291	753
21	kegg	alpha	0.689476	146	321
21	kegg	beta_ivw	0.671324	128	312
21	kegg	beta_ivw_r	0.658952	124	307
21	kegg	beta_pca	0.694771	124	310
21	metacyc	alpha	0.698561	230	148
21	metacyc	beta_ivw	0.630696	189	129
21	metacyc	beta_ivw_r	0.611613	185	128
21	metacyc	beta_pca	0.662597	183	141
21	wikipathways	alpha	0.613537	176	172
21	wikipathways	beta_ivw	0.65354	150	161
21	wikipathways	beta_ivw_r	0.648175	146	161
21	wikipathways	beta_pca	0.671457	150	167
21	at_least_one	alpha	0.658708	367	641
21	at_least_one	beta_ivw	0.625488	309	602
21	at_least_one	beta_ivw_r	0.614785	301	596
21	at_least_one	beta_pca	0.668659	303	618
22	kegg	alpha	0.690919	146	302
22	kegg	beta_ivw	0.671955	128	292
22	kegg	beta_ivw_r	0.659239	124	287
22	kegg	beta_pca	0.692408	124	290
22	metacyc	alpha	0.698561	230	148
22	metacyc	beta_ivw	0.630696	189	129
22	metacyc	beta_ivw_r	0.611613	185	128
22	metacyc	beta_pca	0.662597	183	141
22	wikipathways	alpha	0.610144	176	109
22	wikipathways	beta_ivw	0.643366	150	103
22	wikipathways	beta_ivw_r	0.639114	146	103
22	wikipathways	beta_pca	0.66844	150	109
22	at_least_one	alpha	0.660444	367	559
22	at_least_one	beta_ivw	0.621155	309	524
22	at_least_one	beta_ivw_r	0.609981	301	518
22	at_least_one	beta_pca	0.665237	303	540
23	kegg	alpha	0.687271	146	284
23	kegg	beta_ivw	0.663462	128	273
23	kegg	beta_ivw_r	0.650307	124	268
23	kegg	beta_pca	0.691164	124	274
23	metacyc	alpha	0.698561	230	148
23	metacyc	beta_ivw	0.630696	189	129
23	metacyc	beta_ivw_r	0.611613	185	128
23	metacyc	beta_pca	0.662597	183	141
23	wikipathways	alpha	0.608988	176	66
23	wikipathways	beta_ivw	0.638201	150	63
23	wikipathways	beta_ivw_r	0.631768	146	63
23	wikipathways	beta_pca	0.646869	150	66
23	at_least_one	alpha	0.659499	367	498
23	at_least_one	beta_ivw	0.613599	309	465
23	at_least_one	beta_ivw_r	0.60151	301	459
23	at_least_one	beta_pca	0.65973	303	481
24	kegg	alpha	0.687554	146	269
24	kegg	beta_ivw	0.659058	128	256
24	kegg	beta_ivw_r	0.645226	124	251
24	kegg	beta_pca	0.693298	124	258
24	metacyc	alpha	0.698561	230	148
24	metacyc	beta_ivw	0.630696	189	129
24	metacyc	beta_ivw_r	0.611613	185	128
24	metacyc	beta_pca	0.662597	183	141
24	wikipathways	alpha	0.658217	176	39
24	wikipathways	beta_ivw	0.672252	150	37
24	wikipathways	beta_ivw_r	0.667901	146	37
24	wikipathways	beta_pca	0.692	150	40
24	at_least_one	alpha	0.665448	367	456
24	at_least_one	beta_ivw	0.612747	309	422
24	at_least_one	beta_ivw_r	0.600299	301	416
24	at_least_one	beta_pca	0.665148	303	439
25	kegg	alpha	0.686797	146	268
25	kegg	beta_ivw	0.659058	128	256
25	kegg	beta_ivw_r	0.645226	124	251
25	kegg	beta_pca	0.693329	124	257
25	metacyc	alpha	0.698561	230	148
25	metacyc	beta_ivw	0.630696	189	129
25	metacyc	beta_ivw_r	0.611613	185	128
25	metacyc	beta_pca	0.662597	183	141
25	wikipathways	alpha	0.675918	176	26
25	wikipathways	beta_ivw	0.707733	150	25
25	wikipathways	beta_ivw_r	0.706027	146	25
25	wikipathways	beta_pca	0.703704	150	27
25	at_least_one	alpha	0.665189	367	442
25	at_least_one	beta_ivw	0.613403	309	410
25	at_least_one	beta_ivw_r	0.600967	301	404
25	at_least_one	beta_pca	0.664749	303	425
26	kegg	alpha	0.686797	146	268
26	kegg	beta_ivw	0.659058	128	256
26	kegg	beta_ivw_r	0.645226	124	251
26	kegg	beta_pca	0.693329	124	257
26	metacyc	alpha	0.698561	230	148
26	metacyc	beta_ivw	0.630696	189	129
26	metacyc	beta_ivw_r	0.611613	185	128
26	metacyc	beta_pca	0.662597	183	141
26	wikipathways	alpha	0.712552	176	22
26	wikipathways	beta_ivw	0.716825	150	21
26	wikipathways	beta_ivw_r	0.71135	146	21
26	wikipathways	beta_pca	0.71942	150	23
26	at_least_one	alpha	0.666754	367	438
26	at_least_one	beta_ivw	0.612918	309	406
26	at_least_one	beta_ivw_r	0.600183	301	400
26	at_least_one	beta_pca	0.665122	303	421
27	kegg	alpha	0.686797	146	268
27	kegg	beta_ivw	0.659058	128	256
27	kegg	beta_ivw_r	0.645226	124	251
27	kegg	beta_pca	0.693329	124	257
27	metacyc	alpha	0.69723	230	146
27	metacyc	beta_ivw	0.630338	189	127
27	metacyc	beta_ivw_r	0.611068	185	126
27	metacyc	beta_pca	0.660888	183	139
27	wikipathways	alpha	0.714489	176	20
27	wikipathways	beta_ivw	0.696667	150	18
27	wikipathways	beta_ivw_r	0.6914	146	18
27	wikipathways	beta_pca	0.72	150	20
27	at_least_one	alpha	0.66598	367	434
27	at_least_one	beta_ivw	0.610997	309	401
27	at_least_one	beta_ivw_r	0.598133	301	395
27	at_least_one	beta_pca	0.664088	303	416
28	kegg	alpha	0.686797	146	268
28	kegg	beta_ivw	0.659058	128	256
28	kegg	beta_ivw_r	0.645226	124	251
28	kegg	beta_pca	0.693329	124	257
28	metacyc	alpha	0.702355	230	144
28	metacyc	beta_ivw	0.636063	189	125
28	metacyc	beta_ivw_r	0.614486	185	125
28	metacyc	beta_pca	0.666427	183	137
28	wikipathways	alpha	0.675189	176	12
28	wikipathways	beta_ivw	0.729697	150	11
28	wikipathways	beta_ivw_r	0.729763	146	11
28	wikipathways	beta_pca	0.686667	150	12
28	at_least_one	alpha	0.665037	367	424
28	at_least_one	beta_ivw	0.612286	309	392
28	at_least_one	beta_ivw_r	0.598693	301	387
28	at_least_one	beta_pca	0.663854	303	406
29	kegg	alpha	0.686797	146	268
29	kegg	beta_ivw	0.659058	128	256
29	kegg	beta_ivw_r	0.645226	124	251
29	kegg	beta_pca	0.693329	124	257
29	metacyc	alpha	0.698123	230	139
29	metacyc	beta_ivw	0.635183	189	121
29	metacyc	beta_ivw_r	0.613268	185	121
29	metacyc	beta_pca	0.664777	183	133
29	at_least_one	alpha	0.662694	367	417
29	at_least_one	beta_ivw	0.610569	309	386
29	at_least_one	beta_ivw_r	0.596873	301	381
29	at_least_one	beta_pca	0.663053	303	400
30	kegg	alpha	0.68673	146	259
30	kegg	beta_ivw	0.658432	128	247
30	kegg	beta_ivw_r	0.644295	124	242
30	kegg	beta_pca	0.69222	124	249
30	metacyc	alpha	0.694896	230	69
30	metacyc	beta_ivw	0.642084	189	65
30	metacyc	beta_ivw_r	0.625863	185	65
30	metacyc	beta_pca	0.65653	183	69
30	at_least_one	alpha	0.657603	367	332
30	at_least_one	beta_ivw	0.606284	309	316
30	at_least_one	beta_ivw_r	0.594674	301	311
30	at_least_one	beta_pca	0.662372	303	322
31	kegg	alpha	0.689628	146	245
31	kegg	beta_ivw	0.658454	128	234
31	kegg	beta_ivw_r	0.645056	124	230
31	kegg	beta_pca	0.693309	124	236
31	metacyc	alpha	0.722144	230	43
31	metacyc	beta_ivw	0.638952	189	42
31	metacyc	beta_ivw_r	0.629086	185	42
31	metacyc	beta_pca	0.699578	183	44
31	at_least_one	alpha	0.664188	367	288
31	at_least_one	beta_ivw	0.603982	309	276
31	at_least_one	beta_ivw_r	0.594355	301	272
31	at_least_one	beta_pca	0.67203	303	280
32	kegg	alpha	0.688021	146	235
32	kegg	beta_ivw	0.66054	128	224
32	kegg	beta_ivw_r	0.647361	124	220
32	kegg	beta_pca	0.692299	124	226
32	metacyc	alpha	0.701602	230	19
32	metacyc	beta_ivw	0.637037	189	20
32	metacyc	beta_ivw_r	0.622703	185	20
32	metacyc	beta_pca	0.673172	183	21
32	at_least_one	alpha	0.657706	367	254
32	at_least_one	beta_ivw	0.603812	309	244
32	at_least_one	beta_ivw_r	0.593743	301	240
32	at_least_one	beta_pca	0.668016	303	247
33	kegg	alpha	0.682172	146	206
33	kegg	beta_ivw	0.658084	128	196
33	kegg	beta_ivw_r	0.645497	124	192
33	kegg	beta_pca	0.696644	124	198
33	metacyc	beta_pca	0.598112	183	11
33	at_least_one	alpha	0.647303	367	216
33	at_least_one	beta_ivw	0.598281	309	206
33	at_least_one	beta_ivw_r	0.588435	301	202
33	at_least_one	beta_pca	0.668656	303	209
34	kegg	alpha	0.680228	146	166
34	kegg	beta_ivw	0.664652	128	159
34	kegg	beta_ivw_r	0.650503	124	157
34	kegg	beta_pca	0.695464	124	160
34	at_least_one	alpha	0.643176	367	175
34	at_least_one	beta_ivw	0.603753	309	168
34	at_least_one	beta_ivw_r	0.591782	301	166
34	at_least_one	beta_pca	0.664201	303	170
35	kegg	alpha	0.675223	146	115
35	kegg	beta_ivw	0.659332	128	109
35	kegg	beta_ivw_r	0.643277	124	107
35	kegg	beta_pca	0.694196	124	112
35	at_least_one	alpha	0.635945	367	120
35	at_least_one	beta_ivw	0.596736	309	115
35	at_least_one	beta_ivw_r	0.583306	301	113
35	at_least_one	beta_pca	0.662164	303	118
36	kegg	alpha	0.657323	146	65
36	kegg	beta_ivw	0.630078	128	60
36	kegg	beta_ivw_r	0.610081	124	60
36	kegg	beta_pca	0.665757	124	65
36	at_least_one	alpha	0.610275	367	69
36	at_least_one	beta_ivw	0.562659	309	65
36	at_least_one	beta_ivw_r	0.547304	301	65
36	at_least_one	beta_pca	0.62546	303	70
37	kegg	alpha	0.615068	146	40
37	kegg	beta_ivw	0.608964	128	38
37	kegg	beta_ivw_r	0.591469	124	38
37	kegg	beta_pca	0.641532	124	40
37	at_least_one	alpha	0.56137	367	44
37	at_least_one	beta_ivw	0.539023	309	43
37	at_least_one	beta_ivw_r	0.525612	301	43
37	at_least_one	beta_pca	0.593839	303	45
38	kegg	alpha	0.607306	146	27
38	kegg	beta_ivw	0.611779	128	26
38	kegg	beta_ivw_r	0.597084	124	26
38	kegg	beta_pca	0.615591	124	27
38	at_least_one	alpha	0.561913	367	27
38	at_least_one	beta_ivw	0.554477	309	27
38	at_least_one	beta_ivw_r	0.541405	301	27
38	at_least_one	beta_pca	0.586869	303	28
39	kegg	alpha	0.630463	146	21
39	kegg	beta_ivw	0.647266	128	20
39	kegg	beta_ivw_r	0.631048	124	20
39	kegg	beta_pca	0.624808	124	21
39	at_least_one	alpha	0.589205	367	21
39	at_least_one	beta_ivw	0.588997	309	20
39	at_least_one	beta_ivw_r	0.574751	301	20
39	at_least_one	beta_pca	0.597988	303	21
40	kegg	alpha	0.677555	146	13
40	kegg	beta_ivw	0.714844	128	12
40	kegg	beta_ivw_r	0.696909	124	12
40	kegg	beta_pca	0.64268	124	13
40	at_least_one	alpha	0.642842	367	13
40	at_least_one	beta_ivw	0.664779	309	12
40	at_least_one	beta_ivw_r	0.649502	301	12
40	at_least_one	beta_pca	0.616908	303	13
