## Supplementary tables S1-S5 and S7-S16 combined in a zip format. The included files are in the xlsx file format. for "MR-link-2: pleiotropy robust *cis* Mendelian randomization validated in four independent gold-standard datasets of causality": Table_S12_fpr_of_traits_considered_causal_and_non_causal.xlsx

### Sheet: Sheet1
Method	Exposure trait	Outcome_trait	Ratio of regions P < 0.05	number of associated regions	considered causal
MR-link 2	systolic_blood_pressure	child_onset_asthma	0.0857143	560	FALSE
MR-IVW	systolic_blood_pressure	child_onset_asthma	0.175676	370	FALSE
MR-IVW LD	systolic_blood_pressure	child_onset_asthma	0.183784	370	FALSE
MR-PCA	systolic_blood_pressure	child_onset_asthma	0.157143	560	FALSE
MR-link 2	diastolic_blood_pressure	child_onset_asthma	0.089317	571	FALSE
MR-IVW	diastolic_blood_pressure	child_onset_asthma	0.152231	381	FALSE
MR-IVW LD	diastolic_blood_pressure	child_onset_asthma	0.167979	381	FALSE
MR-PCA	diastolic_blood_pressure	child_onset_asthma	0.164623	571	FALSE
MR-link 2	total_cholestrol	child_onset_asthma	0.098	500	FALSE
MR-IVW	total_cholestrol	child_onset_asthma	0.131737	334	FALSE
MR-IVW LD	total_cholestrol	child_onset_asthma	0.152695	334	FALSE
MR-PCA	total_cholestrol	child_onset_asthma	0.144	500	FALSE
MR-link 2	low_density_lipoprotein_cholesterol	child_onset_asthma	0.0790698	430	FALSE
MR-IVW	low_density_lipoprotein_cholesterol	child_onset_asthma	0.150735	272	FALSE
MR-IVW LD	low_density_lipoprotein_cholesterol	child_onset_asthma	0.172794	272	FALSE
MR-PCA	low_density_lipoprotein_cholesterol	child_onset_asthma	0.134884	430	FALSE
MR-link 2	high_density_lipoprotein_cholesterol	child_onset_asthma	0.0702028	641	FALSE
MR-IVW	high_density_lipoprotein_cholesterol	child_onset_asthma	0.130631	444	FALSE
MR-IVW LD	high_density_lipoprotein_cholesterol	child_onset_asthma	0.146396	444	FALSE
MR-PCA	high_density_lipoprotein_cholesterol	child_onset_asthma	0.160686	641	FALSE
MR-link 2	high_density_lipoprotein_cholesterol	coronary_artery_disease	0.344237	642	FALSE
MR-IVW	high_density_lipoprotein_cholesterol	coronary_artery_disease	0.375	592	FALSE
MR-IVW LD	high_density_lipoprotein_cholesterol	coronary_artery_disease	0.413851	592	FALSE
MR-PCA	high_density_lipoprotein_cholesterol	coronary_artery_disease	0.415888	642	FALSE
MR-link 2	high_density_lipoprotein_cholesterol	stroke	0.0995334	643	FALSE
MR-IVW	high_density_lipoprotein_cholesterol	stroke	0.0869565	598	FALSE
MR-IVW LD	high_density_lipoprotein_cholesterol	stroke	0.103679	598	FALSE
MR-PCA	high_density_lipoprotein_cholesterol	stroke	0.138414	643	FALSE
MR-link 2	systolic_blood_pressure	coronary_artery_disease	0.421429	560	TRUE
MR-IVW	systolic_blood_pressure	coronary_artery_disease	0.43898	549	TRUE
MR-IVW LD	systolic_blood_pressure	coronary_artery_disease	0.473588	549	TRUE
MR-PCA	systolic_blood_pressure	coronary_artery_disease	0.501786	560	TRUE
MR-link 2	diastolic_blood_pressure	coronary_artery_disease	0.336252	571	TRUE
MR-IVW	diastolic_blood_pressure	coronary_artery_disease	0.417857	560	TRUE
MR-IVW LD	diastolic_blood_pressure	coronary_artery_disease	0.464286	560	TRUE
MR-PCA	diastolic_blood_pressure	coronary_artery_disease	0.457093	571	TRUE
MR-link 2	smoking	coronary_artery_disease	0.224359	156	TRUE
MR-IVW	smoking	coronary_artery_disease	0.3125	144	TRUE
MR-IVW LD	smoking	coronary_artery_disease	0.3125	144	TRUE
MR-PCA	smoking	coronary_artery_disease	0.352564	156	TRUE
MR-link 2	systolic_blood_pressure	stroke	0.207143	560	TRUE
MR-IVW	systolic_blood_pressure	stroke	0.22323	551	TRUE
MR-IVW LD	systolic_blood_pressure	stroke	0.250454	551	TRUE
MR-PCA	systolic_blood_pressure	stroke	0.230357	560	TRUE
MR-link 2	diastolic_blood_pressure	stroke	0.187063	572	TRUE
MR-IVW	diastolic_blood_pressure	stroke	0.219858	564	TRUE
MR-IVW LD	diastolic_blood_pressure	stroke	0.237589	564	TRUE
MR-PCA	diastolic_blood_pressure	stroke	0.229021	572	TRUE
MR-link 2	smoking	stroke	0.0580645	155	TRUE
MR-IVW	smoking	stroke	0.151724	145	TRUE
MR-IVW LD	smoking	stroke	0.158621	145	TRUE
MR-PCA	smoking	stroke	0.122581	155	TRUE
MR-link 2	low_density_lipoprotein_cholesterol	coronary_artery_disease	0.320276	434	TRUE
MR-IVW	low_density_lipoprotein_cholesterol	coronary_artery_disease	0.409091	396	TRUE
MR-IVW LD	low_density_lipoprotein_cholesterol	coronary_artery_disease	0.454545	396	TRUE
MR-PCA	low_density_lipoprotein_cholesterol	coronary_artery_disease	0.43318	434	TRUE
MR-link 2	smoking	type_2_diabetes	0.116129	155	TRUE
MR-IVW	smoking	type_2_diabetes	0.267123	146	TRUE
MR-IVW LD	smoking	type_2_diabetes	0.267123	146	TRUE
MR-PCA	smoking	type_2_diabetes	0.251613	155	TRUE
MR-link 2	low_density_lipoprotein_cholesterol	stroke	0.0875576	434	TRUE
MR-IVW	low_density_lipoprotein_cholesterol	stroke	0.111386	404	TRUE
MR-IVW LD	low_density_lipoprotein_cholesterol	stroke	0.123762	404	TRUE
MR-PCA	low_density_lipoprotein_cholesterol	stroke	0.119816	434	TRUE
