## Supplementary tables S1-S5 and S7-S16 combined in a zip format. The included files are in the xlsx file format. for "MR-link-2: pleiotropy robust *cis* Mendelian randomization validated in four independent gold-standard datasets of causality": Table_S13_hdl_cad_regional_distance_analysis.xlsx

### Sheet: Sheet1
distance (bp)	n_regions included	Weighted alpha estimate	P alpha	Q statistic	Method
0	340	-0.0411994	3.64035e-09	368.617	MR-link 2
250000	294	-0.0414284	3.27655e-08	313.815	MR-link 2
500000	262	-0.0462794	8.21895e-09	276.541	MR-link 2
750000	238	-0.0445124	1.49663e-07	255.161	MR-link 2
1000000	221	-0.0443597	4.21253e-07	238.06	MR-link 2
1250000	191	-0.0564438	5.13681e-09	205.035	MR-link 2
1500000	166	-0.0533993	1.73554e-07	181.939	MR-link 2
1750000	147	-0.0557565	3.98053e-07	164.884	MR-link 2
2000000	135	-0.0606258	3.1425e-07	152.312	MR-link 2
2250000	130	-0.059583	6.89088e-07	149.621	MR-link 2
2500000	116	-0.0585734	3.33627e-06	125.115	MR-link 2
2750000	105	-0.0659677	6.31318e-07	116.307	MR-link 2
3000000	101	-0.069308	2.70567e-07	103.957	MR-link 2
3250000	93	-0.0663223	1.77228e-06	95.9741	MR-link 2
3500000	88	-0.0678334	2.68198e-06	94.0252	MR-link 2
3750000	74	-0.0677293	2.38329e-05	76.7177	MR-link 2
4000000	69	-0.0684127	4.72668e-05	72.2127	MR-link 2
4250000	62	-0.0677948	0.000109542	69.5966	MR-link 2
4500000	57	-0.0784002	1.44086e-05	60.8871	MR-link 2
4750000	54	-0.0736938	6.9364e-05	48.4694	MR-link 2
5000000	48	-0.0707107	0.000601871	42.9235	MR-link 2
5250000	45	-0.0720488	0.00106617	42.5216	MR-link 2
5500000	39	-0.0725128	0.00203528	34.0547	MR-link 2
5750000	37	-0.0688349	0.0039672	27.888	MR-link 2
6000000	34	-0.0644299	0.00948405	26.2895	MR-link 2
6250000	31	-0.0662986	0.0102535	24.9742	MR-link 2
6500000	29	-0.0700198	0.0145232	24.456	MR-link 2
6750000	25	-0.0613414	0.0503458	23.4916	MR-link 2
7000000	22	-0.060832	0.0679922	22.3218	MR-link 2
7250000	20	-0.040492	0.269557	20.5539	MR-link 2
7500000	20	-0.040492	0.269557	20.5539	MR-link 2
7750000	19	-0.0415482	0.262392	20.5157	MR-link 2
8000000	17	-0.044081	0.262042	20.4167	MR-link 2
8250000	16	-0.0305119	0.444436	16.5203	MR-link 2
8500000	14	-0.0264099	0.536203	16.4405	MR-link 2
8750000	14	-0.0264099	0.536203	16.4405	MR-link 2
9000000	11	-0.0926014	0.0993343	11.7582	MR-link 2
9250000	11	-0.0926014	0.0993343	11.7582	MR-link 2
9500000	11	-0.0926014	0.0993343	11.7582	MR-link 2
9750000	10	-0.086299	0.129537	11.2843	MR-link 2
10000000	9	-0.052521	0.372861	6.38435	MR-link 2
0	340	-0.0326776	4.28234e-06	400.336	MR-IVW
250000	294	-0.0336412	1.04899e-05	352.612	MR-IVW
500000	262	-0.0367848	5.5004e-06	316.648	MR-IVW
750000	238	-0.0315427	0.000219049	286.559	MR-IVW
1000000	221	-0.0324299	0.000234619	280.361	MR-IVW
1250000	191	-0.0396127	3.97836e-05	252.916	MR-IVW
1500000	166	-0.0390249	0.000102018	231.057	MR-IVW
1750000	147	-0.0394184	0.000246373	209.338	MR-IVW
2000000	135	-0.043995	0.000146525	198.963	MR-IVW
2250000	130	-0.0434451	0.00020817	195.658	MR-IVW
2500000	116	-0.0458962	0.000202898	159.874	MR-IVW
2750000	105	-0.0514608	6.73794e-05	147.367	MR-IVW
3000000	101	-0.050903	0.00011433	140.21	MR-IVW
3250000	93	-0.0505864	0.000198915	131.848	MR-IVW
3500000	88	-0.0515289	0.000294437	125.847	MR-IVW
3750000	74	-0.0426676	0.00682075	102	MR-IVW
4000000	69	-0.042664	0.010188	95.8008	MR-IVW
4250000	62	-0.0384705	0.0262562	86.0538	MR-IVW
4500000	57	-0.0556923	0.00240059	74.3018	MR-IVW
4750000	54	-0.0411844	0.0288288	58.9977	MR-IVW
5000000	48	-0.0472436	0.0272137	53.8404	MR-IVW
5250000	45	-0.0585924	0.0114581	51.7955	MR-IVW
5500000	39	-0.0626632	0.0105105	49.0315	MR-IVW
5750000	37	-0.0615022	0.0144822	45.1076	MR-IVW
6000000	34	-0.0660047	0.0120971	39.317	MR-IVW
6250000	31	-0.0778536	0.00393982	35.2976	MR-IVW
6500000	29	-0.0907201	0.0018971	33.2296	MR-IVW
6750000	25	-0.0837006	0.00918308	31.7333	MR-IVW
7000000	22	-0.0888046	0.0101819	30.9834	MR-IVW
7250000	20	-0.0880383	0.0159806	30.9792	MR-IVW
7500000	20	-0.0880383	0.0159806	30.9792	MR-IVW
7750000	19	-0.0880383	0.0159806	30.9792	MR-IVW
8000000	17	-0.0915509	0.0148176	30.8176	MR-IVW
8250000	16	-0.0915509	0.0148176	30.8176	MR-IVW
8500000	14	-0.0891312	0.020565	30.7336	MR-IVW
8750000	14	-0.0891312	0.020565	30.7336	MR-IVW
9000000	11	-0.124963	0.00559427	27.1824	MR-IVW
9250000	11	-0.124963	0.00559427	27.1824	MR-IVW
9500000	11	-0.124963	0.00559427	27.1824	MR-IVW
9750000	10	-0.107646	0.0218333	25.4103	MR-IVW
10000000	9	-0.076274	0.117469	19.6361	MR-IVW
0	340	-0.0303108	1.13531e-05	408.93	MR-IVW LD
250000	294	-0.0306386	3.39912e-05	360.917	MR-IVW LD
500000	262	-0.0345403	1.31553e-05	323.002	MR-IVW LD
750000	238	-0.0294604	0.000408879	292.716	MR-IVW LD
1000000	221	-0.0299762	0.000528922	285.494	MR-IVW LD
1250000	191	-0.0361333	0.000130697	258.432	MR-IVW LD
1500000	166	-0.035165	0.000345038	236.173	MR-IVW LD
1750000	147	-0.0349055	0.000883771	214.352	MR-IVW LD
2000000	135	-0.0379089	0.000730712	204.926	MR-IVW LD
2250000	130	-0.0372684	0.00101244	201.566	MR-IVW LD
2500000	116	-0.0388812	0.00110244	165.954	MR-IVW LD
2750000	105	-0.0470515	0.000204604	151.888	MR-IVW LD
3000000	101	-0.0482798	0.000205804	141.959	MR-IVW LD
3250000	93	-0.0478149	0.000356654	133.586	MR-IVW LD
3500000	88	-0.0487558	0.000511588	127.521	MR-IVW LD
3750000	74	-0.0402014	0.0094417	103.56	MR-IVW LD
4000000	69	-0.039683	0.014548	97.4165	MR-IVW LD
4250000	62	-0.0384558	0.0250582	86.5713	MR-IVW LD
4500000	57	-0.0553972	0.00229334	74.8144	MR-IVW LD
4750000	54	-0.0411712	0.0272522	59.497	MR-IVW LD
5000000	48	-0.0470673	0.0257668	54.3423	MR-IVW LD
5250000	45	-0.0581993	0.0108495	52.2949	MR-IVW LD
5500000	39	-0.0620981	0.00999129	49.5376	MR-IVW LD
5750000	37	-0.0609455	0.013744	45.6116	MR-IVW LD
6000000	34	-0.065236	0.0115413	39.8299	MR-IVW LD
6250000	31	-0.0765971	0.00383303	35.844	MR-IVW LD
6500000	29	-0.0886896	0.00189853	33.8281	MR-IVW LD
6750000	25	-0.0816711	0.00896676	32.3013	MR-IVW LD
7000000	22	-0.0850822	0.0129133	31.5491	MR-IVW LD
7250000	20	-0.0839033	0.0202609	31.5388	MR-IVW LD
7500000	20	-0.0839033	0.0202609	31.5388	MR-IVW LD
7750000	19	-0.0839033	0.0202609	31.5388	MR-IVW LD
8000000	17	-0.0871045	0.0190046	31.3984	MR-IVW LD
8250000	16	-0.0871045	0.0190046	31.3984	MR-IVW LD
8500000	14	-0.0845284	0.026209	31.2986	MR-IVW LD
8750000	14	-0.0845284	0.026209	31.2986	MR-IVW LD
9000000	11	-0.117528	0.00806296	27.9834	MR-IVW LD
9250000	11	-0.117528	0.00806296	27.9834	MR-IVW LD
9500000	11	-0.117528	0.00806296	27.9834	MR-IVW LD
9750000	10	-0.100226	0.0297171	26.0875	MR-IVW LD
10000000	9	-0.0694897	0.145932	20.1164	MR-IVW LD
0	340	-0.0322889	4.42477e-10	495.175	MR-PCA
250000	294	-0.0320924	7.89603e-09	420.561	MR-PCA
500000	262	-0.037718	2.17745e-10	376.268	MR-PCA
750000	238	-0.0350466	2.18652e-08	348.116	MR-PCA
1000000	221	-0.035022	7.59169e-08	326.544	MR-PCA
1250000	191	-0.0405396	1.20383e-08	284.447	MR-PCA
1500000	166	-0.0402976	1.09751e-07	259.398	MR-PCA
1750000	147	-0.0407662	4.67952e-07	233.117	MR-PCA
2000000	135	-0.0415404	1.13234e-06	219.706	MR-PCA
2250000	130	-0.0407402	2.58765e-06	215.74	MR-PCA
2500000	116	-0.0395017	1.49089e-05	170.996	MR-PCA
2750000	105	-0.0442961	4.69218e-06	162.625	MR-PCA
3000000	101	-0.045631	4.18926e-06	149.643	MR-PCA
3250000	93	-0.0442845	1.57193e-05	140.109	MR-PCA
3500000	88	-0.0429211	5.17407e-05	136.762	MR-PCA
3750000	74	-0.0413301	0.000373272	114.449	MR-PCA
4000000	69	-0.0418171	0.000572508	103.123	MR-PCA
4250000	62	-0.0415244	0.00115584	99.9757	MR-PCA
4500000	57	-0.0543298	4.80721e-05	83.4464	MR-PCA
4750000	54	-0.0475275	0.000532735	64.9085	MR-PCA
5000000	48	-0.0474019	0.00147259	57.3441	MR-PCA
5250000	45	-0.0554564	0.000433734	53.5371	MR-PCA
5500000	39	-0.0592946	0.000411487	49.0982	MR-PCA
5750000	37	-0.0585028	0.000608273	42.8061	MR-PCA
6000000	34	-0.0565734	0.00136863	40.7357	MR-PCA
6250000	31	-0.0580164	0.00160225	39.6451	MR-PCA
6500000	29	-0.0631887	0.00132784	39.0513	MR-PCA
6750000	25	-0.0738556	0.000692121	34.0906	MR-PCA
7000000	22	-0.078079	0.000754261	30.8007	MR-PCA
7250000	20	-0.0648887	0.00869022	28.3693	MR-PCA
7500000	20	-0.0648887	0.00869022	28.3693	MR-PCA
7750000	19	-0.0675382	0.00694212	27.8809	MR-PCA
8000000	17	-0.0780638	0.00270201	25.6939	MR-PCA
8250000	16	-0.0670022	0.0122891	22.5507	MR-PCA
8500000	14	-0.0723695	0.011561	21.8759	MR-PCA
8750000	14	-0.0723695	0.011561	21.8759	MR-PCA
9000000	11	-0.101843	0.00237004	18.1799	MR-PCA
9250000	11	-0.101843	0.00237004	18.1799	MR-PCA
9500000	11	-0.101843	0.00237004	18.1799	MR-PCA
9750000	10	-0.0939441	0.00598567	16.809	MR-PCA
10000000	9	-0.0802824	0.0247982	15.1294	MR-PCA
