## Supplementary tables S1-S5 and S7-S16 combined in a zip format. The included files are in the xlsx file format. for "MR-link-2: pleiotropy robust *cis* Mendelian randomization validated in four independent gold-standard datasets of causality": Table_S14_blood_cell_type_results.xlsx

### Sheet: Sheet1
Method	Exposure name	Outcome name	Weighted alpha estimate	se(alpha)	P alpha	# Meta-analyzed regions	Cochrans Q statistic of meta analysis	Considered a true positive
MR-link 2	Monocytes	CTSS	0.173345	0.0219917	3.21385e-15	525	510.087	TRUE
MR-IVW	Monocytes	CTSS	0.142882	0.0250311	1.14207e-08	498	533.032	TRUE
MR-IVW LD	Monocytes	CTSS	0.146496	0.0243376	1.75143e-09	498	564.665	TRUE
MR-PCA	Monocytes	CTSS	0.154087	0.0214258	6.40094e-13	525	634.413	TRUE
MR-link 2	MNDA	Monocytes	0.0141284	0.0095271	0.138081	1	0	FALSE
MR-IVW	MNDA	Monocytes	0.0227569	0.0125149	0.0690051	1	0	FALSE
MR-IVW LD	MNDA	Monocytes	0.0227593	0.0127481	0.0742109	1	0	FALSE
MR-PCA	MNDA	Monocytes	0.0188193	0.00852584	0.0272915	1	0	FALSE
MR-link 2	KLRG1	Lymphocytes	-0.00413824	0.0134192	0.757792	3	1.42152	FALSE
MR-IVW	KLRG1	Lymphocytes	0.0390485	0.0154821	0.0116637	3	29.9964	FALSE
MR-IVW LD	KLRG1	Lymphocytes	0.00851375	0.00717275	0.235244	3	78.5997	FALSE
MR-PCA	KLRG1	Lymphocytes	-0.0292034	0.00478162	1.01247e-09	3	29.3228	FALSE
MR-link 2	Monocytes	NEAT1	-0.0226662	0.0197931	0.252144	526	462.881	TRUE
MR-IVW	Monocytes	NEAT1	-0.0246739	0.0215647	0.252551	498	501.793	TRUE
MR-IVW LD	Monocytes	NEAT1	-0.028205	0.0214784	0.189124	498	512.368	TRUE
MR-PCA	Monocytes	NEAT1	-0.0263633	0.0186772	0.158091	526	579.558	TRUE
MR-link 2	Lymphocytes	CTSW	0.11366	0.0227372	5.76752e-07	558	560.564	TRUE
MR-IVW	Lymphocytes	CTSW	0.10263	0.0249558	3.91436e-05	529	746.921	TRUE
MR-IVW LD	Lymphocytes	CTSW	0.111086	0.0243481	5.05729e-06	529	1036.78	TRUE
MR-PCA	Lymphocytes	CTSW	0.0821616	0.0209687	8.91733e-05	558	700.68	TRUE
MR-link 2	MAL	Lymphocytes	0.00551228	0.0121343	0.649632	3	30.8833	FALSE
MR-IVW	MAL	Lymphocytes	0.13696	0.00829768	3.33156e-61	3	1567.37	FALSE
MR-IVW LD	MAL	Lymphocytes	0.13696	0.00829768	3.33156e-61	3	1567.37	FALSE
MR-PCA	MAL	Lymphocytes	0.174729	0.00805631	2.63349e-104	3	1548.46	FALSE
MR-link 2	CD4	Lymphocytes	-0.00258272	0.0150568	0.863806	1	0	FALSE
MR-IVW	CD4	Lymphocytes	-0.00759769	0.021237	0.720525	1	0	FALSE
MR-IVW LD	CD4	Lymphocytes	-0.00819247	0.0120919	0.498077	1	0	FALSE
MR-PCA	CD4	Lymphocytes	-0.019531	0.0104968	0.062792	1	0	FALSE
MR-link 2	Monocytes	CST3	0.21716	0.0217534	1.81249e-23	526	526.13	TRUE
MR-IVW	Monocytes	CST3	0.207081	0.0247091	5.25827e-17	498	535.054	TRUE
MR-IVW LD	Monocytes	CST3	0.205193	0.0242036	2.29513e-17	498	555.616	TRUE
MR-PCA	Monocytes	CST3	0.184931	0.0212917	3.76823e-18	526	634.986	TRUE
MR-link 2	Monocytes	HLA-DQB1	0.0741133	0.0199513	0.000203433	524	500.869	TRUE
MR-IVW	Monocytes	HLA-DQB1	0.0824195	0.0228206	0.000304275	493	536.028	TRUE
MR-IVW LD	Monocytes	HLA-DQB1	0.0754839	0.022155	0.000656615	493	543.529	TRUE
MR-PCA	Monocytes	HLA-DQB1	0.0662275	0.0192574	0.000583711	524	575.112	TRUE
MR-link 2	TRGC2	Lymphocytes	-0.00631292	0.00357284	0.0772418	1	5.89351e-32	FALSE
MR-IVW	TRGC2	Lymphocytes	0.00111891	0.00664002	0.866182	1	1.06645e-33	FALSE
MR-IVW LD	TRGC2	Lymphocytes	0.000277734	0.00616949	0.964093	1	0	FALSE
MR-PCA	TRGC2	Lymphocytes	-0.00394783	0.00412408	0.338433	1	0	FALSE
MR-link 2	CST7	Lymphocytes	-0.00446714	0.00618216	0.469935	1	0	FALSE
MR-IVW	CST7	Lymphocytes	-0.00738204	0.00761277	0.3322	1	0	FALSE
MR-IVW LD	CST7	Lymphocytes	-0.00759626	0.00544628	0.163088	1	0	FALSE
MR-PCA	CST7	Lymphocytes	-0.00162575	0.00562328	0.772497	1	0	FALSE
MR-link 2	TRDC	Lymphocytes	-0.0208213	0.00929066	0.0250196	1	0	FALSE
MR-IVW	TRDC	Lymphocytes	-0.0165567	0.00965773	0.0864644	1	0	FALSE
MR-IVW LD	TRDC	Lymphocytes	-0.0161454	0.00964951	0.0942912	1	0	FALSE
MR-PCA	TRDC	Lymphocytes	-0.0214499	0.00755696	0.00453358	1	0	FALSE
MR-link 2	Monocytes	MNDA	0.006225	0.0221334	0.77852	525	537.687	TRUE
MR-IVW	Monocytes	MNDA	0.00491565	0.0248147	0.842971	500	551.494	TRUE
MR-IVW LD	Monocytes	MNDA	0.00668384	0.0245655	0.785559	500	572.207	TRUE
MR-PCA	Monocytes	MNDA	0.0208426	0.0213771	0.329563	525	617.013	TRUE
MR-link 2	Lymphocytes	CD4	0.0635588	0.0226827	0.00507738	558	544.958	TRUE
MR-IVW	Lymphocytes	CD4	0.0752339	0.0248765	0.00249216	527	580.117	TRUE
MR-IVW LD	Lymphocytes	CD4	0.0752078	0.0240813	0.00178971	527	605.713	TRUE
MR-PCA	Lymphocytes	CD4	0.0647052	0.0207494	0.0018183	558	660.459	TRUE
MR-link 2	Lymphocytes	KLRB1	0.0814886	0.0252665	0.00125901	555	545.092	TRUE
MR-IVW	Lymphocytes	KLRB1	0.051555	0.0269647	0.0558832	528	602.528	TRUE
MR-IVW LD	Lymphocytes	KLRB1	0.0634068	0.0260988	0.01512	528	619.898	TRUE
MR-PCA	Lymphocytes	KLRB1	0.0481411	0.0223334	0.0311178	556	671.737	TRUE
MR-link 2	Monocytes	HLA-DRA	0.29451	0.0260433	1.19141e-29	526	536.892	TRUE
MR-IVW	Monocytes	HLA-DRA	0.269958	0.029771	1.21404e-19	493	558.357	TRUE
MR-IVW LD	Monocytes	HLA-DRA	0.268858	0.0284999	3.96119e-21	493	602.764	TRUE
MR-PCA	Monocytes	HLA-DRA	0.268896	0.0246959	1.31071e-27	526	653.703	TRUE
MR-link 2	FCN1	Monocytes	0.00624337	0.00479175	0.192594	2	54.0984	FALSE
MR-IVW	FCN1	Monocytes	0.0706677	0.00701308	7.01432e-24	2	1012.38	FALSE
MR-IVW LD	FCN1	Monocytes	0.0461739	0.00548899	4.02803e-17	2	1043.87	FALSE
MR-PCA	FCN1	Monocytes	0.0898194	0.00476674	3.35693e-79	2	2212.71	FALSE
MR-link 2	IL7R	Lymphocytes	-0.083763	0.062186	0.177988	1	0	FALSE
MR-IVW	IL7R	Lymphocytes	0.20513	0.0170431	2.2985e-33	1	2.65219e-30	FALSE
MR-IVW LD	IL7R	Lymphocytes	0.20513	0.0170431	2.2985e-33	1	2.65219e-30	FALSE
MR-PCA	IL7R	Lymphocytes	0.0600519	0.0106085	1.50704e-08	1	0	FALSE
MR-link 2	Monocytes	CD74	0.101279	0.0220661	4.43626e-06	525	502.966	TRUE
MR-IVW	Monocytes	CD74	0.091416	0.0249155	0.00024346	494	525.993	TRUE
MR-IVW LD	Monocytes	CD74	0.0829942	0.0244529	0.000688672	494	538.972	TRUE
MR-PCA	Monocytes	CD74	0.099922	0.0214415	3.15865e-06	525	613.374	TRUE
MR-link 2	Lymphocytes	IL7R	0.12877	0.0276329	3.16145e-06	559	573.406	TRUE
MR-IVW	Lymphocytes	IL7R	0.134264	0.0299536	7.38074e-06	538	630.249	TRUE
MR-IVW LD	Lymphocytes	IL7R	0.143309	0.0292913	9.95402e-07	538	676.571	TRUE
MR-PCA	Lymphocytes	IL7R	0.113374	0.0248061	4.86796e-06	559	693.283	TRUE
MR-link 2	CD8A	Lymphocytes	-0.00908382	0.0137556	0.509016	3	4.41716	FALSE
MR-IVW	CD8A	Lymphocytes	-0.0132211	0.00933885	0.156862	3	14.8826	FALSE
MR-IVW LD	CD8A	Lymphocytes	-0.0132211	0.00933885	0.156862	3	14.8826	FALSE
MR-PCA	CD8A	Lymphocytes	-0.00871888	0.00740543	0.239051	3	13.8582	FALSE
MR-link 2	Monocytes	LYZ	0.312014	0.0209082	2.33583e-50	526	476.625	TRUE
MR-IVW	Monocytes	LYZ	0.258708	0.0236079	6.04476e-28	493	497.622	TRUE
MR-IVW LD	Monocytes	LYZ	0.267346	0.0231524	7.62584e-31	493	634.246	TRUE
MR-PCA	Monocytes	LYZ	0.27735	0.0200472	1.57115e-43	526	617.696	TRUE
MR-link 2	Lymphocytes	CD79A	0.154314	0.0259343	2.67868e-09	558	614.665	TRUE
MR-IVW	Lymphocytes	CD79A	0.138832	0.028224	8.70125e-07	538	600.561	TRUE
MR-IVW LD	Lymphocytes	CD79A	0.155051	0.0271756	1.15985e-08	538	625.309	TRUE
MR-PCA	Lymphocytes	CD79A	0.126876	0.0233299	5.37753e-08	559	694.207	TRUE
MR-link 2	Monocytes	HLA-DMA	0.275348	0.0254632	2.96876e-27	524	539.985	TRUE
MR-IVW	Monocytes	HLA-DMA	0.250533	0.0286898	2.49174e-18	494	578.676	TRUE
MR-IVW LD	Monocytes	HLA-DMA	0.249477	0.0283938	1.54519e-18	494	612.142	TRUE
MR-PCA	Monocytes	HLA-DMA	0.2443	0.0246237	3.36177e-23	524	630.062	TRUE
MR-link 2	Lymphocytes	LINC02446	0.154696	0.0348096	8.82716e-06	558	508.833	TRUE
MR-IVW	Lymphocytes	LINC02446	0.109093	0.0386837	0.00480039	527	619.873	TRUE
MR-IVW LD	Lymphocytes	LINC02446	0.0978622	0.0364138	0.00719882	527	638.971	TRUE
MR-PCA	Lymphocytes	LINC02446	0.116212	0.0310251	0.000179875	559	610.891	TRUE
MR-link 2	Lymphocytes	CD79B	0.165739	0.024012	5.11409e-12	558	572.214	TRUE
MR-IVW	Lymphocytes	CD79B	0.140031	0.0258775	6.25668e-08	530	633.603	TRUE
MR-IVW LD	Lymphocytes	CD79B	0.153188	0.0252037	1.21676e-09	530	658.643	TRUE
MR-PCA	Lymphocytes	CD79B	0.153857	0.0216811	1.28089e-12	558	684.86	TRUE
MR-link 2	CD79B	Lymphocytes	-0.0198165	0.0715325	0.781758	1	0	FALSE
MR-IVW	CD79B	Lymphocytes	0.012022	0.0245125	0.623818	1	5.00826e-33	FALSE
MR-IVW LD	CD79B	Lymphocytes	0.012022	0.0245125	0.623818	1	5.00826e-33	FALSE
MR-PCA	CD79B	Lymphocytes	0.0255312	0.0173181	0.140414	1	4.01348e-32	FALSE
MR-link 2	MEF2C	Lymphocytes	-0.0370936	0.0174204	0.0332282	1	0	FALSE
MR-IVW	MEF2C	Lymphocytes	0.0773235	0.0296102	0.00901786	1	0	FALSE
MR-IVW LD	MEF2C	Lymphocytes	0.0773235	0.0296102	0.00901786	1	0	FALSE
MR-PCA	MEF2C	Lymphocytes	-0.000785515	0.0146992	0.957382	1	0	FALSE
MR-link 2	LINC02446	Lymphocytes	0.0216283	0.0114466	0.0588244	2	0.413352	FALSE
MR-IVW	LINC02446	Lymphocytes	0.0149487	0.00691995	0.0307546	1	6.28427e-32	FALSE
MR-IVW LD	LINC02446	Lymphocytes	0.0149487	0.00691995	0.0307546	1	6.28427e-32	FALSE
MR-PCA	LINC02446	Lymphocytes	0.00908912	0.00619907	0.142592	2	0.549487	FALSE
MR-link 2	SERPINA1	Monocytes	0.00907237	0.00514899	0.0780741	1	0	FALSE
MR-IVW	SERPINA1	Monocytes	0.0178099	0.0113068	0.115221	1	9.41553e-32	FALSE
MR-IVW LD	SERPINA1	Monocytes	0.0158087	0.00644491	0.0141712	1	0	FALSE
MR-PCA	SERPINA1	Monocytes	0.0189137	0.00624219	0.00244565	1	0	FALSE
MR-link 2	F13A1	Platelets	0.0130888	0.00561489	0.0197487	3	86.9031	FALSE
MR-IVW	F13A1	Platelets	0.1277	0.0108572	6.14577e-32	3	380.91	FALSE
MR-IVW LD	F13A1	Platelets	0.119281	0.0069833	2.0591e-65	3	747.652	FALSE
MR-PCA	F13A1	Platelets	0.130559	0.00540649	7.73038e-129	3	1087.06	FALSE
MR-link 2	Lymphocytes	TNFRSF13C	0.178385	0.0229215	7.11513e-15	557	624.296	TRUE
MR-IVW	Lymphocytes	TNFRSF13C	0.172047	0.025063	6.6693e-12	526	680.735	TRUE
MR-IVW LD	Lymphocytes	TNFRSF13C	0.177264	0.0241187	1.98727e-13	526	712.396	TRUE
MR-PCA	Lymphocytes	TNFRSF13C	0.175523	0.0207615	2.80891e-17	557	742.595	TRUE
MR-link 2	Lymphocytes	LYAR	0.0722548	0.025349	0.0043665	557	505.521	TRUE
MR-IVW	Lymphocytes	LYAR	0.0595222	0.02779	0.0322048	528	537.265	TRUE
MR-IVW LD	Lymphocytes	LYAR	0.0519043	0.0267911	0.0527001	528	558.247	TRUE
MR-PCA	Lymphocytes	LYAR	0.0607502	0.0230584	0.008423	557	644.471	TRUE
MR-link 2	Lymphocytes	GZMA	0.063462	0.0240036	0.00819679	558	595.58	TRUE
MR-IVW	Lymphocytes	GZMA	0.0444294	0.0262104	0.0900559	530	694.903	TRUE
MR-IVW LD	Lymphocytes	GZMA	0.0448478	0.0254118	0.0775898	530	711.891	TRUE
MR-PCA	Lymphocytes	GZMA	0.0452933	0.0218743	0.0383945	558	745.204	TRUE
MR-link 2	HLA-DMA	Monocytes	-0.132899	0.0980447	0.17526	1	0	FALSE
MR-IVW	HLA-DMA	Monocytes	-0.0962112	0.0208351	3.87926e-06	1	0	FALSE
MR-IVW LD	HLA-DMA	Monocytes	-0.0962112	0.0208351	3.87926e-06	1	0	FALSE
MR-PCA	HLA-DMA	Monocytes	-0.0823694	0.0191726	1.73743e-05	1	5.23938e-31	FALSE
MR-link 2	Lymphocytes	BANK1	0.163151	0.0230363	1.41737e-12	556	625.519	TRUE
MR-IVW	Lymphocytes	BANK1	0.0954625	0.0250925	0.000142136	526	678.53	TRUE
MR-IVW LD	Lymphocytes	BANK1	0.110183	0.0240824	4.757e-06	526	706.556	TRUE
MR-PCA	Lymphocytes	BANK1	0.134975	0.0207904	8.46176e-11	556	721.975	TRUE
MR-link 2	Monocytes	SERPINA1	0.0698766	0.0222182	0.00166079	525	498.539	TRUE
MR-IVW	Monocytes	SERPINA1	0.0456636	0.0254501	0.0727747	494	545.759	TRUE
MR-IVW LD	Monocytes	SERPINA1	0.0460602	0.024677	0.0619678	494	588.449	TRUE
MR-PCA	Monocytes	SERPINA1	0.0814588	0.0214746	0.000148681	525	643.241	TRUE
MR-link 2	Monocytes	HLA-DPA1	0.201159	0.0260485	1.14083e-14	525	544.116	TRUE
MR-IVW	Monocytes	HLA-DPA1	0.160894	0.0298065	6.74153e-08	489	606.775	TRUE
MR-IVW LD	Monocytes	HLA-DPA1	0.166055	0.0285004	5.6636e-09	489	633.757	TRUE
MR-PCA	Monocytes	HLA-DPA1	0.180521	0.0246631	2.48924e-13	525	664.07	TRUE
MR-link 2	Lymphocytes	RALGPS2	0.121168	0.0240425	4.66159e-07	558	551.118	TRUE
MR-IVW	Lymphocytes	RALGPS2	0.114494	0.0260657	1.12053e-05	529	609.544	TRUE
MR-IVW LD	Lymphocytes	RALGPS2	0.123905	0.0251981	8.77827e-07	529	635.158	TRUE
MR-PCA	Lymphocytes	RALGPS2	0.124914	0.0217062	8.67616e-09	558	647.188	TRUE
MR-link 2	CTSW	Lymphocytes	0.00215316	0.00369908	0.560514	1	0	FALSE
MR-IVW	CTSW	Lymphocytes	-0.00172328	0.00755575	0.819587	1	0	FALSE
MR-IVW LD	CTSW	Lymphocytes	-0.00112304	0.00320434	0.725982	1	0	FALSE
MR-PCA	CTSW	Lymphocytes	0.000380586	0.00350082	0.91343	1	0	FALSE
MR-link 2	Monocytes	CCDC88A	0.179035	0.0183293	1.54892e-22	525	441.165	TRUE
MR-IVW	Monocytes	CCDC88A	0.181697	0.0210679	6.44395e-18	497	485.562	TRUE
MR-IVW LD	Monocytes	CCDC88A	0.177657	0.0205713	5.81452e-18	497	500.43	TRUE
MR-PCA	Monocytes	CCDC88A	0.158848	0.0178964	6.93372e-19	525	495.47	TRUE
MR-link 2	Lymphocytes	HLA-DQA1	0.0802524	0.0314412	0.0106966	558	509.836	TRUE
MR-IVW	Lymphocytes	HLA-DQA1	0.0897359	0.0342163	0.00872588	538	581.582	TRUE
MR-IVW LD	Lymphocytes	HLA-DQA1	0.0839766	0.0333409	0.011778	538	603.235	TRUE
MR-PCA	Lymphocytes	HLA-DQA1	0.0902051	0.0285777	0.00159682	559	629.01	TRUE
MR-link 2	Lymphocytes	LTB	0.202865	0.0311794	7.69772e-11	559	576.346	TRUE
MR-IVW	Lymphocytes	LTB	0.229933	0.0340039	1.36132e-11	536	627.393	TRUE
MR-IVW LD	Lymphocytes	LTB	0.218729	0.0335057	6.66098e-11	536	645.414	TRUE
MR-PCA	Lymphocytes	LTB	0.163727	0.0286958	1.15934e-08	559	684.141	TRUE
MR-link 2	GNG11	Platelets	0.0423648	0.0106448	6.89517e-05	6	182.667	FALSE
MR-IVW	GNG11	Platelets	0.0277392	0.00831297	0.000847332	6	2624.13	FALSE
MR-IVW LD	GNG11	Platelets	0.089127	0.00762853	1.55007e-31	6	2969.51	FALSE
MR-PCA	GNG11	Platelets	0.148912	0.00604042	3.45223e-134	6	2760.53	FALSE
MR-link 2	Monocytes	HLA-DRB1	0.218546	0.0257215	1.95184e-17	525	528.226	TRUE
MR-IVW	Monocytes	HLA-DRB1	0.219014	0.0287349	2.49988e-14	492	578.335	TRUE
MR-IVW LD	Monocytes	HLA-DRB1	0.21821	0.0283635	1.43342e-14	492	602.954	TRUE
MR-PCA	Monocytes	HLA-DRB1	0.213416	0.0245999	4.11825e-18	525	617.352	TRUE
MR-link 2	Monocytes	HLA-DPB1	0.169507	0.0259933	6.9758e-11	523	538.067	TRUE
MR-IVW	Monocytes	HLA-DPB1	0.150006	0.0297797	4.72419e-07	493	587.398	TRUE
MR-IVW LD	Monocytes	HLA-DPB1	0.160405	0.0284176	1.65603e-08	493	621.997	TRUE
MR-PCA	Monocytes	HLA-DPB1	0.159291	0.0246548	1.04118e-10	523	616.878	TRUE
MR-link 2	Lymphocytes	TRDC	0.0840609	0.0315905	0.007792	556	561.233	TRUE
MR-IVW	Lymphocytes	TRDC	0.120108	0.0348079	0.000559373	527	613.98	TRUE
MR-IVW LD	Lymphocytes	TRDC	0.12979	0.033649	0.00011471	527	628.119	TRUE
MR-PCA	Lymphocytes	TRDC	0.0716472	0.0285554	0.0121054	557	656.039	TRUE
MR-link 2	TNFRSF13C	Lymphocytes	0.00461442	0.0185912	0.803976	2	2.69092	FALSE
MR-IVW	TNFRSF13C	Lymphocytes	0.0396804	0.0171243	0.0204925	2	3.88836	FALSE
MR-IVW LD	TNFRSF13C	Lymphocytes	0.0396804	0.0171243	0.0204925	2	3.88836	FALSE
MR-PCA	TNFRSF13C	Lymphocytes	-0.0387112	0.0113843	0.000672884	2	1.55612	FALSE
MR-link 2	LYZ	Monocytes	0.00184251	0.00377428	0.625425	1	3.30075e-33	FALSE
MR-IVW	LYZ	Monocytes	-0.00246286	0.00930094	0.791166	1	0	FALSE
MR-IVW LD	LYZ	Monocytes	-0.00400627	0.00272484	0.141487	1	0	FALSE
MR-PCA	LYZ	Monocytes	-0.00341707	0.00267912	0.202152	1	0	FALSE
MR-link 2	AIF1	Monocytes	0.598144	0.197008	0.0023963	1	0	FALSE
MR-IVW	AIF1	Monocytes	0.565594	0.0207577	1.78141e-163	1	0	FALSE
MR-IVW LD	AIF1	Monocytes	0.565594	0.0207577	1.78141e-163	1	0	FALSE
MR-PCA	AIF1	Monocytes	0.207283	0.0153964	2.57792e-41	1	0	FALSE
MR-link 2	Lymphocytes	IGHM	0.306175	0.0341495	3.0829e-19	558	647.556	TRUE
MR-IVW	Lymphocytes	IGHM	0.280866	0.0377657	1.02929e-13	528	698.778	TRUE
MR-IVW LD	Lymphocytes	IGHM	0.291637	0.0364977	1.34323e-15	528	737.902	TRUE
MR-PCA	Lymphocytes	IGHM	0.292841	0.0311182	4.93325e-21	558	808.688	TRUE
MR-link 2	Lymphocytes	TRGC2	0.0510882	0.0311861	0.101386	556	539.592	TRUE
MR-IVW	Lymphocytes	TRGC2	0.044253	0.0352402	0.209205	527	563.376	TRUE
MR-IVW LD	Lymphocytes	TRGC2	0.0307265	0.0333802	0.35731	527	584.5	TRUE
MR-PCA	Lymphocytes	TRGC2	0.0025661	0.0285321	0.928337	557	622.294	TRUE
MR-link 2	CD3D	Lymphocytes	-0.00544687	0.041866	0.896485	1	4.29218e-34	FALSE
MR-IVW	CD3D	Lymphocytes	-0.0385619	0.0220067	0.0797262	1	0	FALSE
MR-IVW LD	CD3D	Lymphocytes	-0.0385619	0.0220067	0.0797262	1	0	FALSE
MR-PCA	CD3D	Lymphocytes	0.0075798	0.0156841	0.628898	1	0	FALSE
MR-link 2	NKG7	Lymphocytes	-0.0100071	0.0139399	0.472835	1	1.5486e-32	FALSE
MR-IVW	NKG7	Lymphocytes	-0.0192091	0.0158371	0.22516	1	0	FALSE
MR-IVW LD	NKG7	Lymphocytes	-0.0192091	0.0158371	0.22516	1	0	FALSE
MR-PCA	NKG7	Lymphocytes	-0.0119768	0.00695709	0.0851547	1	0	FALSE
MR-link 2	Lymphocytes	KLRG1	0.040018	0.0243102	0.0997342	557	560.617	TRUE
MR-IVW	Lymphocytes	KLRG1	0.0332252	0.0268657	0.216194	527	662.576	TRUE
MR-IVW LD	Lymphocytes	KLRG1	0.0254546	0.025432	0.316881	527	697.246	TRUE
MR-PCA	Lymphocytes	KLRG1	0.0340042	0.0219198	0.12083	557	702.458	TRUE
MR-link 2	Monocytes	HLA-DQA1	0.0547928	0.0256982	0.032993	524	529.498	TRUE
MR-IVW	Monocytes	HLA-DQA1	0.0626445	0.0296458	0.0345925	487	584.076	TRUE
MR-IVW LD	Monocytes	HLA-DQA1	0.063568	0.0288161	0.0273851	487	597.501	TRUE
MR-PCA	Monocytes	HLA-DQA1	0.0573227	0.0247669	0.0206408	524	609.491	TRUE
MR-link 2	Lymphocytes	CD8B	0.0517221	0.0231152	0.0252484	556	520.667	TRUE
MR-IVW	Lymphocytes	CD8B	0.025206	0.0248427	0.310285	529	599.405	TRUE
MR-IVW LD	Lymphocytes	CD8B	0.0297046	0.0243463	0.222432	529	611.119	TRUE
MR-PCA	Lymphocytes	CD8B	0.0403658	0.02092	0.0536649	556	612.291	TRUE
MR-link 2	Lymphocytes	LDHB	0.35675	0.0318288	3.70803e-29	557	532.063	TRUE
MR-IVW	Lymphocytes	LDHB	0.341386	0.0341758	1.70104e-23	527	587.145	TRUE
MR-IVW LD	Lymphocytes	LDHB	0.334794	0.0336696	2.69111e-23	527	600.063	TRUE
MR-PCA	Lymphocytes	LDHB	0.324137	0.0285669	7.712e-30	558	649.858	TRUE
MR-link 2	CTSS	Monocytes	0.0527144	0.0225778	0.0195546	1	0	FALSE
MR-IVW	CTSS	Monocytes	0.00751488	0.0417173	0.857044	1	4.32283e-34	FALSE
MR-IVW LD	CTSS	Monocytes	0.00716834	0.00879395	0.414989	1	0	FALSE
MR-PCA	CTSS	Monocytes	0.045031	0.00757458	2.76441e-09	1	0	FALSE
MR-link 2	Lymphocytes	MAL	0.159047	0.0241513	4.53527e-11	556	593.111	TRUE
MR-IVW	Lymphocytes	MAL	0.154788	0.0260985	3.01254e-09	530	587.782	TRUE
MR-IVW LD	Lymphocytes	MAL	0.161281	0.0255885	2.92176e-10	530	605.078	TRUE
MR-PCA	Lymphocytes	MAL	0.155032	0.0218551	1.30627e-12	556	740	TRUE
MR-link 2	Lymphocytes	MS4A1	0.215073	0.0228415	4.69049e-21	558	601.256	TRUE
MR-IVW	Lymphocytes	MS4A1	0.18646	0.0246951	4.3363e-14	531	755.958	TRUE
MR-IVW LD	Lymphocytes	MS4A1	0.202776	0.0239961	2.90371e-17	531	780.749	TRUE
MR-PCA	Lymphocytes	MS4A1	0.207394	0.0207535	1.6326e-23	558	729.744	TRUE
MR-link 2	HLA-DRA	Monocytes	0.0932833	0.0916219	0.308614	1	0	FALSE
MR-IVW	HLA-DRA	Monocytes	0.0374981	0.0209833	0.07393	1	0	FALSE
MR-IVW LD	HLA-DRA	Monocytes	0.0374981	0.0209833	0.07393	1	0	FALSE
MR-PCA	HLA-DRA	Monocytes	0.0502382	0.019397	0.00959772	1	0	FALSE
MR-link 2	Lymphocytes	HCST	0.098384	0.0243209	5.22668e-05	558	487.618	TRUE
MR-IVW	Lymphocytes	HCST	0.0902997	0.0269708	0.000813802	528	506.362	TRUE
MR-IVW LD	Lymphocytes	HCST	0.0904659	0.0260611	0.000517957	528	527.475	TRUE
MR-PCA	Lymphocytes	HCST	0.0880673	0.022356	8.17178e-05	558	577.741	TRUE
MR-link 2	Lymphocytes	TPT1	0.0753938	0.0269444	0.00514001	556	510.746	TRUE
MR-IVW	Lymphocytes	TPT1	0.0519443	0.0292497	0.0757508	534	523.923	TRUE
MR-IVW LD	Lymphocytes	TPT1	0.0580679	0.0282991	0.0401761	534	542.308	TRUE
MR-PCA	Lymphocytes	TPT1	0.0542052	0.024377	0.0261741	558	621.955	TRUE
MR-link 2	Lymphocytes	CST7	-0.00934678	0.0253406	0.712243	558	548.002	TRUE
MR-IVW	Lymphocytes	CST7	-0.0312709	0.0276271	0.257679	537	573.303	TRUE
MR-IVW LD	Lymphocytes	CST7	-0.0212183	0.0269449	0.431008	537	591.216	TRUE
MR-PCA	Lymphocytes	CST7	-0.0182491	0.0232249	0.432009	559	615.404	TRUE
MR-link 2	GZMK	Lymphocytes	0.0149348	0.0212215	0.481584	3	26.6363	FALSE
MR-IVW	GZMK	Lymphocytes	0.0141245	0.0105147	0.179172	3	191.172	FALSE
MR-IVW LD	GZMK	Lymphocytes	0.0141245	0.0105147	0.179172	3	191.172	FALSE
MR-PCA	GZMK	Lymphocytes	0.0110979	0.00882071	0.208332	3	173.796	FALSE
MR-link 2	Lymphocytes	CD3G	0.327648	0.0313033	1.22593e-25	558	541.27	TRUE
MR-IVW	Lymphocytes	CD3G	0.322455	0.0342454	4.68591e-21	531	620.627	TRUE
MR-IVW LD	Lymphocytes	CD3G	0.327614	0.0335217	1.46742e-22	531	636.3	TRUE
MR-PCA	Lymphocytes	CD3G	0.285519	0.0286005	1.80865e-23	559	632.831	TRUE
MR-link 2	Lymphocytes	CD3D	0.147276	0.0271014	5.50255e-08	558	519.686	TRUE
MR-IVW	Lymphocytes	CD3D	0.174404	0.0304176	9.83024e-09	540	555.527	TRUE
MR-IVW LD	Lymphocytes	CD3D	0.167169	0.029068	8.87291e-09	540	576.856	TRUE
MR-PCA	Lymphocytes	CD3D	0.150241	0.0247648	1.30563e-09	559	597.799	TRUE
MR-link 2	HLA-DPB1	Monocytes	0.178321	0.0839682	0.0336972	1	0	FALSE
MR-IVW	HLA-DPB1	Monocytes	-0.00769465	0.0217519	0.723529	1	0	FALSE
MR-IVW LD	HLA-DPB1	Monocytes	-0.00769465	0.0217519	0.723529	1	0	FALSE
MR-PCA	HLA-DPB1	Monocytes	0.0696828	0.0139175	5.53318e-07	1	0	FALSE
MR-link 2	Monocytes	FCN1	0.316219	0.0223961	2.88477e-45	525	558.506	TRUE
MR-IVW	Monocytes	FCN1	0.290093	0.0247908	1.24994e-31	499	517.394	TRUE
MR-IVW LD	Monocytes	FCN1	0.280629	0.0245528	2.97353e-30	499	530.632	TRUE
MR-PCA	Monocytes	FCN1	0.278395	0.0213455	7.025e-39	525	625.244	TRUE
MR-link 2	Platelets	F13A1	0.180725	0.0176789	1.56943e-24	660	844.373	TRUE
MR-IVW	Platelets	F13A1	0.158978	0.0202297	3.88222e-15	631	835.757	TRUE
MR-IVW LD	Platelets	F13A1	0.173267	0.0191842	1.68888e-19	631	980.036	TRUE
MR-PCA	Platelets	F13A1	0.176904	0.0169478	1.66025e-25	661	1063.85	TRUE
MR-link 2	Lymphocytes	GZMK	0.11955	0.0242285	8.04588e-07	557	663.131	TRUE
MR-IVW	Lymphocytes	GZMK	0.0946534	0.0258454	0.000249965	530	810.252	TRUE
MR-IVW LD	Lymphocytes	GZMK	0.106787	0.0247256	1.56817e-05	530	839.992	TRUE
MR-PCA	Lymphocytes	GZMK	0.0721565	0.0213033	0.00070633	557	907.164	TRUE
MR-link 2	CD3E	Lymphocytes	-0.0280592	0.0222764	0.207816	1	0	FALSE
MR-IVW	CD3E	Lymphocytes	-0.0316856	0.0194871	0.103954	1	0	FALSE
MR-IVW LD	CD3E	Lymphocytes	-0.0316856	0.0194871	0.103954	1	0	FALSE
MR-PCA	CD3E	Lymphocytes	-0.00277311	0.0158386	0.861012	1	0	FALSE
MR-link 2	Monocytes	AIF1	0.244284	0.0260499	6.75149e-21	525	513.223	TRUE
MR-IVW	Monocytes	AIF1	0.22897	0.0293447	6.05545e-15	496	517.156	TRUE
MR-IVW LD	Monocytes	AIF1	0.228678	0.0284898	1.00145e-15	496	544.024	TRUE
MR-PCA	Monocytes	AIF1	0.223371	0.0246336	1.21543e-19	525	637.075	TRUE
MR-link 2	TYROBP	Monocytes	0.0191061	0.0471595	0.685375	1	0	FALSE
MR-IVW	TYROBP	Monocytes		inf		0	0	FALSE
MR-IVW LD	TYROBP	Monocytes		inf		0	0	FALSE
MR-PCA	TYROBP	Monocytes	-0.0272478	0.0180434	0.131011	1	0	FALSE
MR-link 2	Monocytes	S100A9	0.0681946	0.021956	0.00189657	526	524.417	TRUE
MR-IVW	Monocytes	S100A9	0.0390356	0.0245219	0.111414	497	504.793	TRUE
MR-IVW LD	Monocytes	S100A9	0.0421074	0.024469	0.0852783	497	513.641	TRUE
MR-PCA	Monocytes	S100A9	0.0785761	0.0212954	0.000224412	526	659.398	TRUE
MR-link 2	CCDC88A	Monocytes	0.0515316	0.0323425	0.111091	1	4.60293e-32	FALSE
MR-IVW	CCDC88A	Monocytes	0.0448279	0.0183971	0.0148228	1	1.42259e-31	FALSE
MR-IVW LD	CCDC88A	Monocytes	0.0448279	0.0183971	0.0148228	1	1.42259e-31	FALSE
MR-PCA	CCDC88A	Monocytes	0.0426087	0.017261	0.0135681	1	0	FALSE
MR-link 2	Lymphocytes	CD8A	0.0521905	0.0245842	0.0337595	558	566.411	TRUE
MR-IVW	Lymphocytes	CD8A	0.034429	0.0265183	0.19418	528	716.535	TRUE
MR-IVW LD	Lymphocytes	CD8A	0.0284248	0.0254893	0.264779	528	741.57	TRUE
MR-PCA	Lymphocytes	CD8A	0.0506566	0.021925	0.020863	558	689.319	TRUE
MR-link 2	CST3	Monocytes	-0.00358188	0.00472191	0.448112	1	8.43539e-33	FALSE
MR-IVW	CST3	Monocytes	-0.0147357	0.00631868	0.0196962	1	0	FALSE
MR-IVW LD	CST3	Monocytes	-0.0147936	0.00652514	0.0233801	1	0	FALSE
MR-PCA	CST3	Monocytes	-0.0109101	0.00516523	0.0346678	1	1.12793e-31	FALSE
MR-link 2	Lymphocytes	CD3E	0.149238	0.0230887	1.0218e-10	557	456.145	TRUE
MR-IVW	Lymphocytes	CD3E	0.139234	0.0251372	3.04261e-08	530	537.194	TRUE
MR-IVW LD	Lymphocytes	CD3E	0.139269	0.0244416	1.21194e-08	530	549.333	TRUE
MR-PCA	Lymphocytes	CD3E	0.130818	0.0210058	4.73244e-10	557	582.756	TRUE
MR-link 2	BANK1	Lymphocytes	-0.0566987	0.032917	0.0849835	2	0.0553833	FALSE
MR-IVW	BANK1	Lymphocytes	-0.0872342	0.0210883	3.52464e-05	2	7.69565	FALSE
MR-IVW LD	BANK1	Lymphocytes	-0.0872342	0.0210883	3.52464e-05	2	7.69565	FALSE
MR-PCA	BANK1	Lymphocytes	-0.0451667	0.0146018	0.00197998	2	0.737628	FALSE
MR-link 2	IGHM	Lymphocytes	0.204605	0.0581604	0.000434891	1	2.27743e-31	FALSE
MR-IVW	IGHM	Lymphocytes	0.125104	0.0186262	1.86044e-11	1	0	FALSE
MR-IVW LD	IGHM	Lymphocytes	0.125104	0.0186262	1.86044e-11	1	0	FALSE
MR-PCA	IGHM	Lymphocytes	0.118575	0.0149099	1.82428e-15	1	8.66344e-31	FALSE
MR-link 2	Lymphocytes	MEF2C	-0.0362985	0.0231311	0.116589	558	601.937	TRUE
MR-IVW	Lymphocytes	MEF2C	-0.0419036	0.0251742	0.0960042	528	694.411	TRUE
MR-IVW LD	Lymphocytes	MEF2C	-0.043466	0.0241373	0.0717371	528	722.322	TRUE
MR-PCA	Lymphocytes	MEF2C	-0.0249138	0.0207446	0.229759	558	732.779	TRUE
MR-link 2	MS4A1	Lymphocytes	0.242747	0.237415	0.306565	1	0	FALSE
MR-IVW	MS4A1	Lymphocytes	0.196276	0.0292226	1.86044e-11	1	0	FALSE
MR-IVW LD	MS4A1	Lymphocytes	0.196276	0.0292226	1.86044e-11	1	0	FALSE
MR-PCA	MS4A1	Lymphocytes	0.201587	0.0276777	3.25519e-13	1	1.00564e-30	FALSE
MR-link 2	S100A9	Monocytes	0.105037	0.0297511	0.00041477	1	0	FALSE
MR-IVW	S100A9	Monocytes	0.0934629	0.0149445	4.00065e-10	1	8.62339e-31	FALSE
MR-IVW LD	S100A9	Monocytes	0.0935985	0.0155864	1.91188e-09	1	0	FALSE
MR-PCA	S100A9	Monocytes	0.0704622	0.014935	2.38249e-06	1	0	FALSE
MR-link 2	Lymphocytes	CD74	0.0403467	0.0273326	0.139907	558	476.058	TRUE
MR-IVW	Lymphocytes	CD74	0.0319391	0.0298629	0.284834	538	527.915	TRUE
MR-IVW LD	Lymphocytes	CD74	0.0202415	0.0288633	0.483124	538	539.64	TRUE
MR-PCA	Lymphocytes	CD74	0.0114678	0.0247504	0.643121	559	554.541	TRUE
MR-link 2	Platelets	GNG11	0.185921	0.0178675	2.33992e-25	660	1011.88	TRUE
MR-IVW	Platelets	GNG11	0.167438	0.0199362	4.5138e-17	629	958.354	TRUE
MR-IVW LD	Platelets	GNG11	0.191277	0.0193537	4.92221e-23	629	1098.75	TRUE
MR-PCA	Platelets	GNG11	0.177014	0.0170545	3.08108e-25	661	1178.05	TRUE
MR-link 2	Monocytes	PSAP	0.196058	0.022299	1.466e-18	526	451.416	TRUE
MR-IVW	Monocytes	PSAP	0.184087	0.0249219	1.50698e-13	497	450.489	TRUE
MR-IVW LD	Monocytes	PSAP	0.180101	0.0246024	2.47133e-13	497	480.146	TRUE
MR-PCA	Monocytes	PSAP	0.182669	0.0214133	1.45537e-17	526	526.817	TRUE
MR-link 2	GZMA	Lymphocytes	-0.00852927	0.0188247	0.650485	2	6.28563	FALSE
MR-IVW	GZMA	Lymphocytes	-0.0142368	0.0128066	0.266278	2	0.00681762	FALSE
MR-IVW LD	GZMA	Lymphocytes	-0.014189	0.0126519	0.26208	2	0.00710446	FALSE
MR-PCA	GZMA	Lymphocytes	-0.0162158	0.0110664	0.142834	2	8.74956	FALSE
MR-link 2	Lymphocytes	TMSB10	0.168281	0.0314683	8.91027e-08	558	552.597	TRUE
MR-IVW	Lymphocytes	TMSB10	0.155903	0.0346645	6.87622e-06	536	560.507	TRUE
MR-IVW LD	Lymphocytes	TMSB10	0.160779	0.0333487	1.42733e-06	536	584.238	TRUE
MR-PCA	Lymphocytes	TMSB10	0.146414	0.028655	3.22916e-07	559	673.42	TRUE
MR-link 2	Monocytes	TYROBP	0.0946155	0.0221354	1.91649e-05	525	523.59	TRUE
MR-IVW	Monocytes	TYROBP	0.0651957	0.0250517	0.00925622	498	560.806	TRUE
MR-IVW LD	Monocytes	TYROBP	0.0753922	0.0243686	0.00197588	498	569.634	TRUE
MR-PCA	Monocytes	TYROBP	0.0799609	0.0211555	0.000157036	525	601.171	TRUE
MR-link 2	Lymphocytes	NKG7	0.0593896	0.0269835	0.0277386	559	555.111	TRUE
MR-IVW	Lymphocytes	NKG7	0.026096	0.0295278	0.376817	533	586.32	TRUE
MR-IVW LD	Lymphocytes	NKG7	0.0277901	0.0286702	0.332393	533	596.926	TRUE
MR-PCA	Lymphocytes	NKG7	0.0297755	0.0244753	0.223774	559	630.664	TRUE
MR-link 2	KLRB1	Lymphocytes	0.0233562	0.0525603	0.656775	1	0	FALSE
MR-IVW	KLRB1	Lymphocytes	-0.118235	0.0124547	2.24001e-21	1	0	FALSE
MR-IVW LD	KLRB1	Lymphocytes	-0.118235	0.0124547	2.24001e-21	1	0	FALSE
MR-PCA	KLRB1	Lymphocytes	-0.0373851	0.0117655	0.00148538	1	0	FALSE
