## Supplementary tables S1-S5 and S7-S16 combined in a zip format. The included files are in the xlsx file format. for "MR-link-2: pleiotropy robust *cis* Mendelian randomization validated in four independent gold-standard datasets of causality": Table_S15_complex_trait_gwas_source.xlsx

### Sheet: Sheet1
Complex trait	Publication	Maximum sample size	DOI	notes
low_density_lipoprotein_cholesterol	Graham et al. 2021	1320016	https://doi.org/10.1038/s41586-021-04064-3
non_high_density_lipoprotein_cholesterol	Graham et al. 2021	1320016	https://doi.org/10.1038/s41586-021-04064-4
high_density_lipoprotein_cholesterol	Graham et al. 2021	1320016	https://doi.org/10.1038/s41586-021-04064-5
smoking	Karlsson Linnér et al. 2019	518633	https://doi.org/10.1038/s41588-018-0309-3
stroke	Mishra et al. 2022	1308460	https://doi.org/10.1038/s41586-022-05165-3
type_2_diabetes	Mahajan et al. 2022	251510	https://doi.org/10.1038/s41588-022-01058-3	Maximum sample size is the effective sample size multiplied by the percentage of european individiduals in the cohort: 492,191 * 0.511 = 251,510
coronary_artery_disease	Aragam et al. 2022	1165690	https://doi.org/10.1038/s41588-022-01233-6
systolic_blood_pressure	Warren et al. 2017	745820	https://doi.org/10.1038/ng.3768
diastolic_blood_pressure	Warren et al. 2017	757601	https://doi.org/10.1038/ng.3768
adult_onset_asthma	Ferreira et al. 2019	327253	https://doi.org/10.1016/j.ajhg.2019.02.022
child_onset_asthma	Ferreira et al. 2019	314633	https://doi.org/10.1016/j.ajhg.2019.02.022
body_mass_index	Puli et al. 2019	806834	https://doi.org/10.1093/hmg/ddy327
