## Supplementary tables S1-S5 and S7-S16 combined in a zip format. The included files are in the xlsx file format. for "MR-link-2: pleiotropy robust *cis* Mendelian randomization validated in four independent gold-standard datasets of causality": Table_S16_blood_cell_type_and_azimuth_reference.xlsx

### Sheet: Sheet1
Celltype	Markergene
Platelets	CLU
Platelets	F13A1
Platelets	HIST1H2AC
Platelets	TUBB1
Platelets	CAVIN2
Platelets	NRGN
Platelets	GNG11
Platelets	PRKAR2B
Platelets	PPBP
Platelets	PF4
Red blood cells	HBD
Red blood cells	SLC4A1
Red blood cells	TRIM58
Red blood cells	AHSP
Red blood cells	HBM
Red blood cells	SNCA
Red blood cells	IFIT1B
Red blood cells	CA1
Red blood cells	SELENBP1
Red blood cells	ALAS2
Hemoglobin	HBD
Hemoglobin	SLC4A1
Hemoglobin	TRIM58
Hemoglobin	AHSP
Hemoglobin	HBM
Hemoglobin	SNCA
Hemoglobin	IFIT1B
Hemoglobin	CA1
Hemoglobin	SELENBP1
Hemoglobin	ALAS2
Hematocrit	HBD
Hematocrit	SLC4A1
Hematocrit	TRIM58
Hematocrit	AHSP
Hematocrit	HBM
Hematocrit	SNCA
Hematocrit	IFIT1B
Hematocrit	CA1
Hematocrit	SELENBP1
Hematocrit	ALAS2
MCH concentration	HBD
MCH concentration	SLC4A1
MCH concentration	TRIM58
MCH concentration	AHSP
MCH concentration	HBM
MCH concentration	SNCA
MCH concentration	IFIT1B
MCH concentration	CA1
MCH concentration	SELENBP1
MCH concentration	ALAS2
MCH	HBD
MCH	SLC4A1
MCH	TRIM58
MCH	AHSP
MCH	HBM
MCH	SNCA
MCH	IFIT1B
MCH	CA1
MCH	SELENBP1
MCH	ALAS2
Red cell distribution width	HBD
Red cell distribution width	SLC4A1
Red cell distribution width	TRIM58
Red cell distribution width	AHSP
Red cell distribution width	HBM
Red cell distribution width	SNCA
Red cell distribution width	IFIT1B
Red cell distribution width	CA1
Red cell distribution width	SELENBP1
Red cell distribution width	ALAS2
Mean corpuscular volume	HBD
Mean corpuscular volume	SLC4A1
Mean corpuscular volume	TRIM58
Mean corpuscular volume	AHSP
Mean corpuscular volume	HBM
Mean corpuscular volume	SNCA
Mean corpuscular volume	IFIT1B
Mean corpuscular volume	CA1
Mean corpuscular volume	SELENBP1
Mean corpuscular volume	ALAS2
Monocytes	CST3
Monocytes	TYROBP
Monocytes	S100A9
Monocytes	AIF1
Monocytes	CCDC88A
Monocytes	CTSS
Monocytes	MNDA
Monocytes	CD74
Monocytes	NEAT1
Monocytes	HLA-DRB1
Monocytes	HLA-DMA
Monocytes	LYZ
Monocytes	HLA-DQA1
Monocytes	PSAP
Monocytes	SERPINA1
Monocytes	HLA-DPA1
Monocytes	FCN1
Monocytes	HLA-DPB1
Monocytes	HLA-DQB1
Monocytes	HLA-DRA
Lymphocytes	TRDC
Lymphocytes	KLRB1
Lymphocytes	IL7R
Lymphocytes	IGHM
Lymphocytes	TPT1
Lymphocytes	RALGPS2
Lymphocytes	HCST
Lymphocytes	LINC02446
Lymphocytes	MS4A1
Lymphocytes	KLRG1
Lymphocytes	GZMK
Lymphocytes	CD3D
Lymphocytes	CD8A
Lymphocytes	TNFRSF13C
Lymphocytes	NKG7
Lymphocytes	CD79B
Lymphocytes	CD74
Lymphocytes	MEF2C
Lymphocytes	CST7
Lymphocytes	LTB
Lymphocytes	GZMA
Lymphocytes	CD3G
Lymphocytes	CD8B
Lymphocytes	HLA-DQA1
Lymphocytes	CD79A
Lymphocytes	MAL
Lymphocytes	TRAC
Lymphocytes	CD3E
Lymphocytes	TRGC2
Lymphocytes	LYAR
Lymphocytes	TMSB10
Lymphocytes	CD4
Lymphocytes	LDHB
Lymphocytes	BANK1
Lymphocytes	CTSW
